# Exercise Training Improves Skeletal Muscle Insulin Sensitivity and Reprograms the Adipose Transcriptome in Heavier Monozygotic Twins

**DOI:** 10.64898/2026.06.15.26355744

**Authors:** Jaakko Hentilä, Max Ullrich, Ronja Ojala, Martin S. Lietzén, Marja A. Heiskanen, Thibaux Van der Stede, Sanna Honkala, Mika Helmiö, Johan Rajander, Olli Eskola, Eliisa Löyttyniemi, Riikka Lautamäki, Heidi Virtanen, Kalle Koskensalo, Olli J. Heinonen, Kirsi H. Pietiläinen, Jaakko Kaprio, Riikka Kivelä, Adam P. Sharples, Jarna C. Hannukainen

## Abstract

Exercise training improves skeletal muscle insulin sensitivity, yet its effects on white adipose tissue remain incompletely understood. We investigated how adiposity and exercise training influence insulin-stimulated glucose uptake in skeletal muscle and abdominal subcutaneous adipose tissue (ASAT), alongside adaptations in gene expression and DNA-methylation. Ten monozygotic twin pairs discordant for BMI underwent [^18^F]FDG-PET/CT imaging of skeletal muscle (vastus lateralis, VL) and ASAT during a euglycemic-hyperinsulinaemic clamp before and after six months of exercise training. VL and ASAT biopsies were analyzed using mRNA-sequencing and reduced representation bisulfite sequencing.

Exercise training improved whole-body and VL insulin sensitivity in leaner and heavier co-twins (p<0.05), without altering ASAT insulin sensitivity or body weight. Whole body adiposity exerted a stronger impact on ASAT molecular profiles than on skeletal muscle. At baseline, heavier co-twins displayed widespread ASAT transcriptional alterations enriched for inflammatory, proliferative and extracellular matrix pathways compared with leaner co-twins. In heavier co-twins, exercise training attenuated inflammatory and proliferative signatures in ASAT and induced transcriptomic convergence with the leaner co-twins. These changes were accompanied by marked shifts in transcription factor activity and context-specific DNA methylation changes. In contrast, VL exhibited more modest transcriptomic and epigenetic responses relative to ASAT, particularly in heavier co-twins.

In conclusion, six months of exercise training improved whole-body and VL insulin sensitivity while in ASAT many of the obesity associated transcriptomic programmes were reversed. These findings highlight adipose tissue as a major site of obesity– and exercise-responsive molecular plasticity and reveal tissue-specific regulatory mechanisms that contribute to the metabolic benefits of exercise training.

*Clinical Trial Registration Number: NCT03730610.* https://clinicaltrials.gov/study/NCT03730610
