## Supplementary file 5 for "Exercise Training Improves Skeletal Muscle Insulin Sensitivity and Reprograms the Adipose Transcriptome in Heavier Monozygotic Twins": Sup_file_5__ORA_directional_overlap_VL.xlsx

### Sheet: VL_Heavier_unique_down
Description

### Sheet: VL_Heavier_unique_up
Description

### Sheet: VL_Leaner_unique_down
Description

### Sheet: VL_Leaner_unique_up
Description

### Sheet: overlap_down
Comparison

### Sheet: overlap_up
Comparison
