## Supplementary file 4 for "Exercise Training Improves Skeletal Muscle Insulin Sensitivity and Reprograms the Adipose Transcriptome in Heavier Monozygotic Twins": Sup_file_4__TF_results.xlsx

### Sheet: ASAT_PRE_Heavier_PRE_Leaner
statistic

### Sheet: ASAT_POST_Heavier_PRE_Heavier
statistic

### Sheet: ASAT_POST_Leaner_PRE_Leaner
statistic

### Sheet: ASAT_POST_Heavier_POST_Leaner
statistic

### Sheet: VL_PRE_Heavier_PRE_Leaner
statistic

### Sheet: VL_POST_Heavier_PRE_Heavier
statistic

### Sheet: VL_POST_Leaner_PRE_Leaner
statistic

### Sheet: VL_POST_Heavier_POST_Leaner
statistic
