## Supplementary file 3.2 for "Exercise Training Improves Skeletal Muscle Insulin Sensitivity and Reprograms the Adipose Transcriptome in Heavier Monozygotic Twins": Sup_file_3.2__weighted_mean_DmDEGs.xlsx

### Sheet: ASAT_PRE_Heavier_PRE_Leaner
Ensembl	Gene_ID	n_DMR	weighted_mean_meth.diff	weighted_gene_score	strongest_dmr_weight	Genomic_Regions	DMR_fullNames	log2FoldChange	DE_pvalue
ENSG00000128604	IRF5	1	25.7995	16.4854	16.4854	promoter	chr7:128939001-128940000	0.727532	6.88978e-05
ENSG00000107798	LIPA	1	-19.9465	-0.147784	0.147784	intron	chr10:89235001-89236000	0.601377	0.00130848
ENSG00000153208	MERTK	1	-18.9826	-1.88119	1.88119	intron	chr2:111918001-111919000	0.432387	0.00538551
ENSG00000021645	NRXN3	1	17.92	0.0578175	0.0578175	intron	chr14:78931001-78932000	0.980422	0.000790989
ENSG00000144476	ACKR3	1	-17.039	-2.7574	2.7574	intron	chr2:236577001-236578000	-0.5079	0.0358608
ENSG00000198673	TAFA2	1	-16.5345	-0.162825	0.162825	intron	chr12:62078001-62079000	0.425816	0.0472844
ENSG00000130429	ARPC1B	1	-16.3983	-1.77418	1.77418	promoter	chr7:99386001-99387000	0.510624	0.00981519
ENSG00000254093	PINX1	1	-15.8432	-2.46728	2.46728	1to5kb	chr8:10828001-10829000	-0.369365	0.00929703
ENSG00000214456	PLIN5	1	-15.647	-12.0083	12.0083	1to5kb	chr19:4537001-4538000	-0.675273	0.00534139
ENSG00000069424	KCNAB2	1	-15.0014	-0.80824	0.80824	intron	chr1:6058001-6059000	0.8328	0.000199507
ENSG00000077943	ITGA8	1	-14.96	-0.21491	0.21491	intron	chr10:15567001-15568000	-0.752302	0.0470907
ENSG00000082781	ITGB5	1	-14.7703	-0.581323	0.581323	1to5kb	chr3:124852001-124853000	0.510069	0.0014004
ENSG00000272540	ENSG00000272540	1	-14.5385	-16.2794	16.2794	1to5kb	chr6:30726001-30727000	0.709909	0.047633
ENSG00000160255	ITGB2	1	-14.4397	-0.615878	0.615878	intron	chr21:44887001-44888000	1.33932	3.9923e-07
ENSG00000134324	LPIN1	1	14.4121	1.30711	1.30711	intron	chr2:11698001-11699000	-0.945762	0.000527053
ENSG00000174640	SLCO2A1	1	-13.8809	-0.294841	0.294841	intron	chr3:133985001-133986000	-0.956317	0.00134384
ENSG00000118707	TGIF2	1	13.8758	1.51005	1.51005	intron	chr20:36585001-36586000	0.26883	0.00487986
ENSG00000235531	MSC-AS1	1	13.7339	0.759769	0.759769	intron	chr8:71852001-71853000	0.424454	0.0232122
ENSG00000080573	COL5A3	1	13.6104	0.429743	0.429743	exon	chr19:9966001-9967000	-0.456105	0.0407352
ENSG00000111452	ADGRD1	4	-13.362	-0.651008	0.542352	exon; intron	chr12:131003001-131004000; chr12:131103001-131104000; chr12:131104001-131105000; chr12:131122001-131123000	-0.785941	0.0132216
ENSG00000104081	BMF	1	13.0456	1.9312	1.9312	intron	chr15:40099001-40100000	0.432784	0.00960894
ENSG00000186951	PPARA	1	12.5601	0.217154	0.217154	intron	chr22:46225001-46226000	-0.371339	0.0191547
ENSG00000145685	LHFPL2	1	-12.4476	-0.111453	0.111453	exon	chr5:78624001-78625000	0.273616	0.0454389
ENSG00000179761	PIPOX	1	-12.2482	-0.569492	0.569492	intron	chr17:28999001-29000000	0.623474	0.048432
ENSG00000175643	RMI2	2	-12.1836	-1.13719	1.01831	intron	chr16:11265001-11266000; chr16:11369001-11370000	0.616565	0.0163597
ENSG00000166851	PLK1	1	12.1548	8.21891	8.21891	promoter	chr16:23679001-23680000	0.819372	0.0242795
ENSG00000127418	FGFRL1	1	12.0082	9.284	9.284	promoter	chr4:1008001-1009000	-0.724497	6.48312e-05
ENSG00000172985	SH3RF3	1	11.8909	0.159079	0.159079	intron	chr2:109238001-109239000	-0.466739	0.0234809
ENSG00000160326	SLC2A6	1	11.5747	2.05611	2.05611	exon	chr9:133471001-133472000	-1.10254	0.00240479
ENSG00000077092	RARB	1	11.4441	0.0257897	0.0257897	intron	chr3:25510001-25511000	-0.916332	0.00886049
ENSG00000086300	SNX10	1	11.3172	0.434791	0.434791	promoter	chr7:26343001-26344000	0.394097	0.0276754
ENSG00000115183	TANC1	1	-11.0861	-0.0719231	0.0719231	exon	chr2:159228001-159229000	0.270047	0.0410443
ENSG00000172828	CES3	1	-11.0573	-1.66621	1.66621	5UTR	chr16:66969001-66970000	0.447633	0.0286078
ENSG00000007264	MATK	1	10.9682	4.20718	4.20718	1to5kb	chr19:3806001-3807000	1.44606	7.6335e-06
ENSG00000090975	PITPNM2	1	-10.6569	-1.16065	1.16065	intron	chr12:123123001-123124000	-0.473768	0.0237282
ENSG00000132334	PTPRE	1	10.5694	0.227128	0.227128	intron	chr10:127991001-127992000	0.610295	6.46962e-05
ENSG00000214548	MEG3	1	-10.4928	-0.257743	0.257743	promoter	chr14:100844001-100845000	-0.771548	0.0285446
ENSG00000153956	CACNA2D1	2	-10.4713	-0.339352	0.290802	intron	chr7:82145001-82146000; chr7:82363001-82364000	0.474013	0.0189649
ENSG00000115355	CCDC88A	1	-10.4602	-0.583869	0.583869	intron	chr2:55385001-55386000	0.376412	0.00222378
ENSG00000188338	SLC38A3	1	10.4497	1.02077	1.02077	exon	chr3:50220001-50221000	-0.846196	0.017142
ENSG00000104213	PDGFRL	1	-10.1597	-3.81072	3.81072	intron	chr8:17581001-17582000	-0.539237	0.00489713
ENSG00000276043	UHRF1	1	-10.122	-1.4346	1.4346	intron	chr19:4912001-4913000	1.07851	0.0212989
ENSG00000169710	FASN	1	10.1102	1.59214	1.59214	1to5kb	chr17:82087001-82088000	-1.00788	0.000114885
ENSG00000170801	HTRA3	1	-9.96518	-2.10328	2.10328	intron	chr4:8276001-8277000	-0.730834	0.000306538
ENSG00000128340	RAC2	1	9.94131	0.697594	0.697594	intron	chr22:37230001-37231000	0.589258	0.0197741
ENSG00000126218	F10	1	-9.88426	-10.1445	10.1445	promoter	chr13:113122001-113123000	-0.878567	0.000564901
ENSG00000104951	IL4I1	1	9.75232	0.651717	0.651717	promoter	chr19:49897001-49898000	1.92247	1.71387e-08
ENSG00000130775	THEMIS2	1	9.72756	5.34914	5.34914	1to5kb	chr1:27870001-27871000	0.623292	2.72566e-05
ENSG00000224259	LINC01133	1	-9.64502	-2.9884	2.9884	promoter	chr1:159961001-159962000	-0.939146	0.0102972
ENSG00000166839	ANKDD1A	1	9.62308	12.7811	12.7811	1to5kb	chr15:64912001-64913000	0.782078	7.9736e-05
ENSG00000150551	LYPD1	1	9.50492	0.889049	0.889049	intron	chr2:132647001-132648000	0.778132	0.0369295
ENSG00000165689	ENTR1	1	9.4246	1.82001	1.82001	promoter	chr9:136404001-136405000	-0.37609	0.00769825
ENSG00000187720	THSD4	1	-9.42058	-0.0234462	0.0234462	intron	chr15:71739001-71740000	-1.16132	0.00837028
ENSG00000148357	HMCN2	2	-9.40793	-0.232133	0.124072	exon; intron	chr9:130376001-130377000; chr9:130411001-130412000	-1.1572	0.00662968
ENSG00000101144	BMP7	2	-9.29172	-1.34721	1.13957	intron	chr20:57216001-57217000; chr20:57255001-57256000	-1.51538	0.00797211
ENSG00000005108	THSD7A	1	-9.26506	-12.3605	12.3605	promoter	chr7:11832001-11833000	0.369964	0.0267356
ENSG00000182022	CHST15	1	9.1828	2.55233	2.55233	intron	chr10:124088001-124089000	0.35987	0.0206011
ENSG00000095383	TBC1D2	1	-9.00016	-0.345221	0.345221	exon	chr9:98200001-98201000	0.478728	0.00354135
ENSG00000185008	ROBO2	2	8.9355	0.0833065	0.0568731	intron	chr3:76230001-76231000; chr3:76335001-76336000	-0.670614	0.0235925
ENSG00000158555	GDPD5	1	-8.92254	-0.766737	0.766737	exon	chr11:75506001-75507000	-0.368322	0.0180926
ENSG00000165959	CLMN	1	8.89173	1.31886	1.31886	1to5kb	chr14:95310001-95311000	-0.452677	0.00220587
ENSG00000187775	DNAH17	2	-8.76153	-0.191016	0.286313	exon; intron	chr17:78457001-78458000; chr17:78507001-78508000	-1.46105	0.00276345
ENSG00000177822	ENSG00000177822	1	-8.73521	-0.0591861	0.0591861	intron	chr4:181935001-181936000	-0.626785	0.000439103
ENSG00000250571	GLI4	1	8.70463	2.6039	2.6039	1to5kb	chr8:143272001-143273000	-0.423633	0.0198115
ENSG00000184185	KCNJ12	1	-8.49928	-3.7731	3.7731	intron	chr17:21379001-21380000	-0.532867	0.0423111
ENSG00000165238	WNK2	1	8.48137	0.249393	0.249393	intron	chr9:93228001-93229000	-1.32539	0.0374205
ENSG00000111181	SLC6A12	1	-8.41671	-1.75142	1.75142	promoter	chr12:204001-205000	1.67052	0.0001313
ENSG00000196576	PLXNB2	1	8.34608	1.25073	1.25073	promoter	chr22:50282001-50283000	0.300277	0.00328137
ENSG00000131095	GFAP	1	-8.34018	-4.97852	4.97852	promoter	chr17:44912001-44913000	-0.762049	0.0117656
ENSG00000235033	DAAM2-AS1	1	8.25057	2.10545	2.10545	1to5kb	chr6:39905001-39906000	-1.33895	0.0106695
ENSG00000162881	OXER1	1	-8.23643	-5.57501	5.57501	exon	chr2:42762001-42763000	0.694879	0.0455213
ENSG00000107679	PLEKHA1	1	8.22709	0.209569	0.209569	exon	chr10:122427001-122428000	0.273281	0.00018435
ENSG00000137699	TRIM29	1	8.16639	0.185786	0.185786	promoter	chr11:120117001-120118000	-1.23378	0.0293031
ENSG00000099338	CATSPERG	1	-7.9821	-0.438153	0.438153	1to5kb	chr19:38360001-38361000	0.424925	0.0300913
ENSG00000080493	SLC4A4	1	7.96857	0.0382455	0.0382455	intron	chr4:71479001-71480000	-1.04068	0.000686298
ENSG00000145569	OTULINL	1	7.87418	2.37307	2.37307	1to5kb	chr5:14577001-14578000	0.484594	0.00343931
ENSG00000184916	JAG2	1	-7.59477	-5.28205	5.28205	intron	chr14:105166001-105167000	-0.526106	0.0221375
ENSG00000160256	SLX9	1	-7.46629	-0.966681	0.966681	intron	chr21:44950001-44951000	-0.435176	0.000494134
ENSG00000141401	IMPA2	2	7.46228	3.22077	3.70093	1to5kb; promoter	chr18:11978001-11979000; chr18:12027001-12028000	0.36299	0.00716057
ENSG00000142583	SLC2A5	2	7.4188	0.399172	0.868663	exon; intron	chr1:9056001-9057000; chr1:9058001-9059000	-1.59667	0.00201348
ENSG00000115112	TFCP2L1	1	-7.41298	-0.212728	0.212728	1to5kb	chr2:121236001-121237000	1.96614	0.00248466
ENSG00000165323	FAT3	1	7.35698	0.0155746	0.0155746	promoter	chr11:92883001-92884000	-1.13329	0.00184257
ENSG00000156127	BATF	1	-7.35235	-0.837236	0.837236	intron	chr14:75540001-75541000	0.532448	0.0118448
ENSG00000128602	SMO	1	-7.32194	-0.505502	0.505502	1to5kb	chr7:129207001-129208000	0.280999	0.0285793
ENSG00000162511	LAPTM5	1	7.21251	4.37806	4.37806	intron	chr1:30756001-30757000	0.840208	5.60863e-06
ENSG00000103485	QPRT	2	-7.12243	-1.9397	1.40943	intron; promoter	chr16:29686001-29687000; chr16:29694001-29695000	-0.483225	0.0332188
ENSG00000103066	PLA2G15	1	7.0701	1.94442	1.94442	1to5kb	chr16:68240001-68241000	0.554054	0.000188682
ENSG00000101004	NINL	1	-6.98381	-1.56776	1.56776	intron	chr20:25579001-25580000	0.308642	0.0470196
ENSG00000163017	ACTG2	1	6.97262	1.00543	1.00543	intron	chr2:73906001-73907000	-3.11591	0.000195896
ENSG00000100055	CYTH4	1	6.96257	2.04646	2.04646	intron	chr22:37285001-37286000	0.638806	0.000475534
ENSG00000167772	ANGPTL4	1	-6.95437	-1.72828	1.72828	1to5kb	chr19:8358001-8359000	0.738952	0.048947
ENSG00000165304	MELK	1	-6.91711	-0.328855	0.328855	exon	chr9:36607001-36608000	1.05963	0.00110444
ENSG00000185274	GALNT17	1	6.9123	0.0284674	0.0284674	intron	chr7:71513001-71514000	-0.583666	0.0362017
ENSG00000154217	PITPNC1	2	6.91178	3.67068	3.16208	intron	chr17:67381001-67382000; chr17:67401001-67402000	-0.329777	0.00938483
ENSG00000154654	NCAM2	1	6.82426	0.192543	0.192543	intron	chr21:21081001-21082000	-0.622302	0.0104648
ENSG00000155974	GRIP1	1	-6.57709	-0.024585	0.024585	intron	chr12:66693001-66694000	1.01108	0.00239557
ENSG00000274349	ZNF658	1	6.45988	0.460914	0.460914	intron	chr9:66893001-66894000	-0.328851	0.0354572
ENSG00000101463	SYNDIG1	2	6.40993	0.150414	0.100617	intron	chr20:24616001-24617000; chr20:24659001-24660000	-1.3823	0.000664032
ENSG00000073150	PANX2	1	-6.39208	-3.41812	3.41812	intron	chr22:50172001-50173000	0.791379	0.0320372
ENSG00000124212	PTGIS	1	-6.34282	-0.410164	0.410164	intron	chr20:49533001-49534000	-1.01802	0.00178873
ENSG00000182782	HCAR2	1	-6.28662	-12.2957	12.2957	promoter	chr12:122703001-122704000	-0.430451	0.00861891
ENSG00000114541	FRMD4B	1	6.26791	0.0272931	0.0272931	exon	chr3:69181001-69182000	0.533084	0.000507142
ENSG00000275395	FCGBP	1	-6.23258	-0.819392	0.819392	intron	chr19:39921001-39922000	2.13135	1.7693e-05
ENSG00000167306	MYO5B	1	-6.12245	-0.0428987	0.0428987	1to5kb	chr18:49906001-49907000	-1.11567	0.00945224
ENSG00000176533	GNG7	3	6.08249	0.216455	0.161137	intron	chr19:2562001-2563000; chr19:2587001-2588000; chr19:2633001-2634000	-0.449951	0.00979714
ENSG00000140538	NTRK3	1	-6.07664	-0.0776885	0.0776885	1to5kb	chr15:88138001-88139000	-0.838564	0.00292158
ENSG00000160460	SPTBN4	1	-5.96279	-0.241788	0.241788	exon	chr19:40503001-40504000	-0.653647	0.0078444
ENSG00000166947	EPB42	1	5.96195	0.691507	0.691507	promoter	chr15:43208001-43209000	-0.572209	0.00734858
ENSG00000177943	MAMDC4	1	-5.9323	-1.85927	1.85927	promoter	chr9:136857001-136858000	-1.32613	0.00208059
ENSG00000167703	SLC43A2	1	5.92738	0.340288	0.340288	promoter	chr17:1606001-1607000	0.383552	0.00953938
ENSG00000170485	NPAS2	1	5.9122	0.0966482	0.0966482	intron	chr2:100901001-100902000	-0.926594	0.0256171
ENSG00000008311	AASS	1	5.90736	0.140861	0.140861	1to5kb	chr7:122090001-122091000	-0.613205	0.00124951
ENSG00000005379	TSPOAP1	1	5.8287	0.535705	0.535705	1to5kb	chr17:58314001-58315000	-0.476196	0.0404137
ENSG00000115596	WNT6	1	5.82095	4.03487	4.03487	promoter	chr2:218858001-218859000	0.853735	0.047794
ENSG00000011422	PLAUR	1	-5.81888	-2.85587	2.85587	promoter	chr19:43668001-43669000	0.787165	0.000124187
ENSG00000122756	CNTFR	1	-5.79836	-2.14655	2.14655	1to5kb	chr9:34593001-34594000	-0.387753	0.00139706
ENSG00000128805	ARHGAP22	1	5.78569	0.077171	0.077171	intron	chr10:48499001-48500000	0.550911	0.00547113
ENSG00000196218	RYR1	4	5.58601	0.588333	0.340925	1to5kb; exon	chr19:38463001-38464000; chr19:38504001-38505000; chr19:38524001-38525000; chr19:38526001-38527000	0.614115	0.00237127
ENSG00000156414	TDRD9	2	5.55065	0.0613659	0.192607	exon; intron	chr14:104020001-104021000; chr14:104042001-104043000	1.05871	0.00104922
ENSG00000120457	KCNJ5	1	5.43164	0.353872	0.353872	intron	chr11:128913001-128914000	1.24569	7.36219e-05
ENSG00000130176	CNN1	1	5.40693	1.28623	1.28623	exon	chr19:11550001-11551000	-2.80944	0.000303965
ENSG00000141506	PIK3R5	1	-5.33975	-0.40446	0.40446	intron	chr17:8942001-8943000	0.96122	0.000709128
ENSG00000100526	CDKN3	1	5.29924	5.56023	5.56023	promoter	chr14:54396001-54397000	0.82316	0.0242138
ENSG00000198520	ARMH1	1	-5.27704	-1.87637	1.87637	intron	chr1:44681001-44682000	1.1345	0.0065491
ENSG00000130035	GALNT8	1	-5.25945	-0.127174	0.127174	intron	chr12:4782001-4783000	-0.805591	0.030103
ENSG00000173599	PC	1	-5.23251	-0.0881104	0.0881104	promoter	chr11:66861001-66862000	-0.60792	0.00105358
ENSG00000185000	DGAT1	1	-5.22388	-4.27046	4.27046	intron	chr8:144325001-144326000	-0.328359	0.0110017
ENSG00000188389	PDCD1	1	-5.13477	-0.923493	0.923493	exon	chr2:241850001-241851000	1.26508	0.0385753
ENSG00000082397	EPB41L3	1	5.11883	0.0550236	0.0550236	intron	chr18:5487001-5488000	0.275999	0.0272087
ENSG00000166165	CKB	1	5.09975	2.07164	2.07164	promoter	chr14:103520001-103521000	-0.965318	0.000139103
ENSG00000113645	WWC1	1	-5.09231	-0.0647241	0.0647241	1to5kb	chr5:168426001-168427000	0.738462	0.012612
ENSG00000117154	IGSF21	1	-5.08863	-0.0479011	0.0479011	intron	chr1:18307001-18308000	1.04369	0.00985858
ENSG00000088325	TPX2	1	-5.08659	-0.404808	0.404808	exon	chr20:31760001-31761000	0.531307	0.00292166
ENSG00000135480	KRT7	1	-5.06903	-12.2687	12.2687	promoter	chr12:52232001-52233000	1.16214	0.0224886
ENSG00000059377	TBXAS1	1	5.0303	0.183002	0.183002	intron	chr7:139812001-139813000	0.503024	0.00106894
ENSG00000249464	LINC01091	1	-5.00262	-0.0672033	0.0672033	intron	chr4:123689001-123690000	0.581235	0.0276055
ENSG00000262898	ENSG00000262898	3	-2.92483	-11.1643	12.3706	1to5kb; intron	chr17:83189001-83190000; chr17:83194001-83195000; chr17:83195001-83196000	1.54707	0.00672953
ENSG00000149177	PTPRJ	2	-2.81835	-0.530934	0.673925	exon; intron	chr11:47993001-47994000; chr11:48110001-48111000	0.514025	0.000842881
ENSG00000068024	HDAC4	3	-1.65969	-0.12056	0.221185	1to5kb; intron	chr2:239151001-239152000; chr2:239234001-239235000; chr2:239313001-239314000	-0.434034	0.00409758
ENSG00000219438	TAFA5	3	1.26442	-0.319571	0.730856	intron	chr22:48507001-48508000; chr22:48606001-48607000; chr22:48799001-48800000	-1.29702	0.00302755
ENSG00000103222	ABCC1	2	0.737827	0.0043596	0.078624	exon; promoter	chr16:16052001-16053000; chr16:16096001-16097000	0.310528	0.0241028
ENSG00000060709	RIMBP2	2	-0.665337	0.0567283	0.175261	intron	chr12:130535001-130536000; chr12:130671001-130672000	-1.63906	0.000344431
ENSG00000142611	PRDM16	2	0.391339	0.0424991	0.154111	intron	chr1:3157001-3158000; chr1:3225001-3226000	-0.754122	0.00100481
ENSG00000278540	ACACA	2	0.335575	0.00215623	0.0995753	intron	chr17:37292001-37293000; chr17:37305001-37306000	-0.797035	0.00109079

### Sheet: ASAT_POST_Heavier_PRE_Heavier
Ensembl	Gene_ID	n_DMR	weighted_mean_meth.diff	weighted_gene_score	strongest_dmr_weight	Genomic_Regions	DMR_fullNames	log2FoldChange	DE_pvalue
ENSG00000224596	ZMIZ1-AS1	1	29.5841	0.748937	0.748937	intron	chr10:78953001-78954000	-0.708159	0.0157026
ENSG00000065054	NHERF2	1	-23.532	-9.87439	9.87439	1to5kb	chr16:2022001-2023000	0.46227	0.00185505
ENSG00000169403	PTAFR	1	20.2911	2.2681	2.2681	intron	chr1:28175001-28176000	-0.446677	0.00673921
ENSG00000185436	IFNLR1	1	-19.0741	-10.3488	10.3488	1to5kb	chr1:24189001-24190000	-1.51589	0.0305047
ENSG00000147408	CSGALNACT1	1	16.806	2.29407	2.29407	intron	chr8:19741001-19742000	0.361666	0.0131515
ENSG00000167693	NXN	1	16.149	0.297779	0.297779	promoter	chr17:897001-898000	0.472613	0.00346427
ENSG00000176533	GNG7	1	15.7678	0.157057	0.157057	intron	chr19:2521001-2522000	0.471409	0.00680338
ENSG00000160255	ITGB2	1	15.5027	1.83994	1.83994	exon	chr21:44900001-44901000	-1.01291	0.000125749
ENSG00000130592	LSP1	1	-15.2307	-1.2602	1.2602	1to5kb	chr11:1872001-1873000	-0.372674	0.0163597
ENSG00000223573	TINCR	1	-15.2069	-7.84152	7.84152	1to5kb	chr19:5581001-5582000	0.983732	0.0483862
ENSG00000185585	OLFML2A	1	-14.4288	-0.549454	0.549454	exon	chr9:124811001-124812000	0.453999	0.00204357
ENSG00000134569	LRP4	2	14.1933	5.36772	4.72954	exon; intron	chr11:46896001-46897000; chr11:46904001-46905000	0.503734	0.0367961
ENSG00000142611	PRDM16	1	-13.9916	-0.200482	0.200482	intron	chr1:3225001-3226000	0.639742	0.00533186
ENSG00000127472	PLA2G5	1	13.8877	0.383687	0.383687	intron	chr1:20081001-20082000	0.635773	0.0100485
ENSG00000065618	COL17A1	1	13.7128	0.627847	0.627847	promoter	chr10:104055001-104056000	1.90975	0.0249992
ENSG00000124191	TOX2	1	13.4842	0.290479	0.290479	intron	chr20:44019001-44020000	0.420134	0.00767008
ENSG00000174004	NRROS	1	-13.424	-3.98343	3.98343	1to5kb	chr3:196635001-196636000	-0.382953	0.00800852
ENSG00000106178	CCL24	1	-13.2086	-1.47684	1.47684	exon	chr7:75810001-75811000	-0.769523	0.0196945
ENSG00000162552	WNT4	1	12.5083	1.49906	1.49906	1to5kb	chr1:22131001-22132000	1.01848	0.0298441
ENSG00000156218	ADAMTSL3	1	12.0978	0.0500601	0.0500601	intron	chr15:84003001-84004000	0.353766	0.0112994
ENSG00000006534	ALDH3B1	1	12.0136	6.99194	6.99194	1to5kb	chr11:68011001-68012000	-0.487324	0.00260445
ENSG00000119411	BSPRY	1	11.727	5.7398	5.7398	1to5kb	chr9:113346001-113347000	1.12505	0.0134511
ENSG00000184828	ZBTB7C	1	11.2824	0.645884	0.645884	promoter	chr18:48376001-48377000	0.725318	0.00713607
ENSG00000184058	TBX1	2	11.179	11.2558	7.57884	1to5kb; promoter	chr22:19751001-19752000; chr22:19758001-19759000	0.836061	0.00227736
ENSG00000109654	TRIM2	1	11.1405	0.414294	0.414294	intron	chr4:153207001-153208000	0.277584	0.0463067
ENSG00000060709	RIMBP2	1	10.9492	0.20784	0.20784	intron	chr12:130671001-130672000	1.01737	0.0279327
ENSG00000112246	SIM1	1	10.8993	2.25349	2.25349	intron	chr6:100456001-100457000	-0.634127	0.0255484
ENSG00000112655	PTK7	1	10.838	0.519433	0.519433	intron	chr6:43116001-43117000	0.419717	0.0271769
ENSG00000091129	NRCAM	1	10.7693	5.9269	5.9269	1to5kb	chr7:108458001-108459000	-0.493774	0.0131165
ENSG00000116396	KCNC4	1	10.4583	0.522671	0.522671	exon	chr1:110235001-110236000	0.385953	0.00109736
ENSG00000184986	TMEM121	1	-10.3633	-9.03542	9.03542	promoter	chr14:105525001-105526000	0.421206	0.00985472
ENSG00000185033	SEMA4B	1	-10.1522	-0.257261	0.257261	promoter	chr15:90224001-90225000	0.607503	0.00420817
ENSG00000132141	CCT6B	1	-10.0037	-0.853445	0.853445	1to5kb	chr17:34966001-34967000	-0.362103	0.0319791
ENSG00000132334	PTPRE	1	9.78701	0.225194	0.225194	intron	chr10:127991001-127992000	-0.542287	0.000378886
ENSG00000182771	GRID1	2	9.73071	4.05205	3.97909	exon; intron	chr10:86024001-86025000; chr10:86364001-86365000	0.35033	0.0186224
ENSG00000065600	PACC1	1	-9.67925	-2.9477	2.9477	promoter	chr1:212410001-212411000	-0.507995	0.0157022
ENSG00000162511	LAPTM5	1	9.24544	7.10452	7.10452	intron	chr1:30756001-30757000	-0.902104	1.08683e-06
ENSG00000078114	NEBL	1	9.23151	0.067416	0.067416	intron	chr10:20973001-20974000	0.683557	0.0261187
ENSG00000135094	SDS	1	9.15529	0.586785	0.586785	5UTR	chr12:113399001-113400000	-2.34061	0.000474634
ENSG00000178184	PARD6G	1	-8.60434	-1.24999	1.24999	intron	chr18:80239001-80240000	0.472631	0.0291391
ENSG00000103066	PLA2G15	1	8.57574	4.26168	4.26168	1to5kb	chr16:68240001-68241000	-0.331926	0.0251504
ENSG00000069424	KCNAB2	1	-8.56533	-0.137257	0.137257	promoter	chr1:6094001-6095000	-0.758241	0.000702995
ENSG00000073350	LLGL2	1	-8.47315	-0.879259	0.879259	promoter	chr17:75543001-75544000	0.947823	0.00247775
ENSG00000111452	ADGRD1	1	8.35621	0.148893	0.148893	intron	chr12:131034001-131035000	0.697497	0.0278814
ENSG00000066382	MPPED2	1	-8.12604	-0.13088	0.13088	intron	chr11:30498001-30499000	0.504731	0.020161
ENSG00000007264	MATK	1	8.11012	2.73668	2.73668	1to5kb	chr19:3806001-3807000	-1.12295	0.000496962
ENSG00000123352	SPATS2	1	-8.09452	-0.0803698	0.0803698	intron	chr12:49501001-49502000	0.27702	0.0199882
ENSG00000010610	CD4	1	-8.00689	-0.854485	0.854485	intron	chr12:6807001-6808000	-0.382686	0.0239686
ENSG00000148357	HMCN2	2	7.97971	0.330235	0.233483	exon; promoter	chr9:130349001-130350000; chr9:130398001-130399000	0.915934	0.0316635
ENSG00000141577	CEP131	1	7.94148	0.493694	0.493694	promoter	chr17:81198001-81199000	0.397352	0.00323804
ENSG00000274642	ENSG00000274642	1	-7.91574	-8.54926	8.54926	intron	chr1:120200001-120201000	-2.3325	0.0174511
ENSG00000108691	CCL2	1	7.82561	3.10303	3.10303	1to5kb	chr17:34252001-34253000	-0.892414	0.0076256
ENSG00000185267	CDNF	1	7.80445	0.881746	0.881746	intron	chr10:14822001-14823000	-0.361725	0.025438
ENSG00000255197	SLC39A13-AS1	1	7.74825	1.00674	1.00674	intron	chr11:47394001-47395000	-0.51691	0.0101815
ENSG00000100055	CYTH4	1	7.72716	0.344136	0.344136	exon	chr22:37314001-37315000	-0.391276	0.0321378
ENSG00000105223	PLD3	1	-7.57501	-0.57443	0.57443	exon	chr19:40380001-40381000	-0.355577	0.0218351
ENSG00000232434	AJM1	1	-7.5555	-5.45388	5.45388	promoter	chr9:136841001-136842000	0.604797	0.00497626
ENSG00000054690	PLEKHH1	1	7.52992	0.546221	0.546221	exon	chr14:67562001-67563000	1.44248	0.00234855
ENSG00000121898	CPXM2	1	7.51673	0.0690643	0.0690643	intron	chr10:123759001-123760000	0.350386	0.0355695
ENSG00000007516	BAIAP3	3	-7.4811	-2.59366	0.949922	promoter	chr16:1344001-1345000; chr16:1345001-1346000; chr16:1347001-1348000	0.378453	0.0134915
ENSG00000101098	RIMS4	1	-7.41993	-0.715496	0.715496	intron	chr20:44794001-44795000	0.916249	0.0257787
ENSG00000175294	CATSPER1	1	7.33603	2.59811	2.59811	exon	chr11:66020001-66021000	-0.956694	0.0499674
ENSG00000060982	BCAT1	1	-7.27578	-0.182988	0.182988	intron	chr12:24880001-24881000	-0.668973	0.00584771
ENSG00000137699	TRIM29	1	7.26564	0.207077	0.207077	promoter	chr11:120138001-120139000	1.24514	0.0277867
ENSG00000184185	KCNJ12	1	-7.16301	-2.84127	2.84127	intron	chr17:21379001-21380000	0.629306	0.0163787
ENSG00000162571	TTLL10	1	-7.15286	-2.46583	2.46583	promoter	chr1:1184001-1185000	0.433175	0.0473929
ENSG00000155629	PIK3AP1	1	-7.01754	-0.262862	0.262862	5UTR	chr10:96656001-96657000	-0.624013	0.00152852
ENSG00000130669	PAK4	2	-6.96247	-0.458653	0.301746	exon; intron	chr19:39163001-39164000; chr19:39182001-39183000	0.298128	0.0293307
ENSG00000187122	SLIT1	1	6.9515	0.122079	0.122079	exon	chr10:97060001-97061000	0.74791	0.044828
ENSG00000092758	COL9A3	1	-6.82788	-0.593764	0.593764	promoter	chr20:62832001-62833000	1.30746	0.00071977
ENSG00000087258	GNAO1	1	-6.77161	-0.0570561	0.0570561	exon	chr16:56351001-56352000	0.575546	0.0118622
ENSG00000276600	RAB7B	2	6.48628	1.30988	1.63515	exon; promoter	chr1:205978001-205979000; chr1:205994001-205995000	-0.373593	0.0186918
ENSG00000167535	CACNB3	1	-6.38415	-0.667156	0.667156	exon	chr12:48828001-48829000	0.45708	0.0293462
ENSG00000006634	DBF4	1	-6.36976	-0.662909	0.662909	intron	chr7:87890001-87891000	-0.33177	0.0381374
ENSG00000187775	DNAH17	2	-6.3465	-0.238249	0.150824	1to5kb; promoter	chr17:78426001-78427000; chr17:78476001-78477000	1.168	0.0168204
ENSG00000143882	ATP6V1C2	1	-6.34114	-0.272408	0.272408	exon	chr2:10753001-10754000	1.00892	0.000718551
ENSG00000134516	DOCK2	1	-6.25602	-0.106212	0.106212	1to5kb	chr5:169745001-169746000	-0.45911	0.0290635
ENSG00000077942	FBLN1	1	-6.21282	-0.111477	0.111477	intron	chr22:45586001-45587000	0.645686	0.0124455
ENSG00000275395	FCGBP	1	-6.12564	-0.997862	0.997862	intron	chr19:39921001-39922000	-1.18136	0.0171811
ENSG00000096433	ITPR3	1	-6.12517	-0.286491	0.286491	exon	chr6:33687001-33688000	0.437882	0.0233832
ENSG00000137573	SULF1	1	6.10465	0.0548886	0.0548886	1to5kb	chr8:69620001-69621000	0.541389	0.031937
ENSG00000100600	LGMN	1	-5.94308	-1.50993	1.50993	intron	chr14:92744001-92745000	-0.383878	0.048775
ENSG00000059377	TBXAS1	1	-5.93625	-0.0680297	0.0680297	1to5kb	chr7:139955001-139956000	-0.480221	0.00176746
ENSG00000185246	PRPF39	1	-5.87888	-2.77452	2.77452	1to5kb	chr14:45080001-45081000	-0.339852	0.026848
ENSG00000133063	CHIT1	2	5.72198	0.17608	0.446526	exon; intron	chr1:203215001-203216000; chr1:203217001-203218000	-1.93418	0.0120326
ENSG00000117676	RPS6KA1	1	5.70738	0.78959	0.78959	1to5kb	chr1:26539001-26540000	-0.629434	0.00943443
ENSG00000158714	SLAMF8	1	5.68356	7.27311	7.27311	1to5kb	chr1:159827001-159828000	-1.41727	0.000189015
ENSG00000122679	RAMP3	1	-5.61331	-0.280191	0.280191	exon	chr7:45184001-45185000	0.345029	0.00930825
ENSG00000100379	KCTD17	1	-5.46868	-2.78331	2.78331	promoter	chr22:37053001-37054000	0.39121	0.0210448
ENSG00000130176	CNN1	1	5.45732	0.773306	0.773306	exon	chr19:11550001-11551000	1.59941	0.0398061
ENSG00000154330	PGM5	1	-5.45472	-0.0792056	0.0792056	intron	chr9:68419001-68420000	0.447598	0.00188414
ENSG00000050767	COL23A1	1	-5.30385	-0.0568947	0.0568947	intron	chr5:178310001-178311000	0.832792	0.0208942
ENSG00000178662	CSRNP3	1	-5.24517	-0.227842	0.227842	intron	chr2:165528001-165529000	0.77178	0.00652107
ENSG00000178222	RNF212	1	5.21051	0.652308	0.652308	intron	chr4:1092001-1093000	0.315744	0.0221737
ENSG00000151067	CACNA1C	1	5.18811	0.0209685	0.0209685	promoter	chr12:2504001-2505000	0.456519	0.0496303
ENSG00000175426	PCSK1	1	-5.15464	-0.385348	0.385348	1to5kb	chr5:96414001-96415000	-1.34245	0.00627786
ENSG00000006468	ETV1	1	-5.07722	-0.192947	0.192947	intron	chr7:13940001-13941000	0.374151	0.0417514
ENSG00000068745	IP6K2	1	5.01421	0.223522	0.223522	intron	chr3:48710001-48711000	0.278927	0.00673515
ENSG00000219438	TAFA5	3	-4.60589	-0.523098	0.857059	intron	chr22:48504001-48505000; chr22:48514001-48515000; chr22:48784001-48785000	0.995239	0.0230057
ENSG00000158321	AUTS2	2	-0.247147	-0.00643508	0.0198213	intron	chr7:70038001-70039000; chr7:70470001-70471000	0.428617	0.00296304

### Sheet: ASAT_POST_Leaner_PRE_Leaner
Ensembl	Gene_ID	n_DMR	weighted_mean_meth.diff	weighted_gene_score	strongest_dmr_weight	Genomic_Regions	DMR_fullNames	log2FoldChange	DE_pvalue
ENSG00000138835	RGS3	1	18.8311	0.307551	0.307551	intron	chr9:113587001-113588000	0.659088	0.00826044
ENSG00000156414	TDRD9	1	-14.5276	-0.173343	0.173343	exon	chr14:104042001-104043000	0.670012	0.0475825
ENSG00000167614	TTYH1	1	12.5934	1.1935	1.1935	promoter	chr19:54436001-54437000	-0.762749	0.0203712
ENSG00000231013	SCTR-AS1	1	-11.6335	-2.03513	2.03513	exon	chr2:119485001-119486000	-1.03915	0.0302479
ENSG00000113448	PDE4D	2	-9.2763	-0.112598	0.0932716	intron	chr5:59538001-59539000; chr5:60359001-60360000	-0.564032	0.00548763
ENSG00000260009	LINC02130	1	-7.79994	-3.56045	3.56045	intron	chr16:14367001-14368000	1.13927	0.0152359
ENSG00000132326	PER2	1	-7.69231	-0.796439	0.796439	promoter	chr2:238278001-238279000	0.433744	0.00702157
ENSG00000108405	P2RX1	1	6.92608	1.88304	1.88304	1to5kb	chr17:3921001-3922000	-1.46204	0.00699607
ENSG00000112541	PDE10A	1	-6.0797	-0.585673	0.585673	intron	chr6:165974001-165975000	-0.403898	0.0225536
ENSG00000131409	LRRC4B	1	-5.92931	-0.278418	0.278418	intron	chr19:50530001-50531000	-1.02712	0.0132326
ENSG00000186472	PCLO	1	-5.12527	-0.0339345	0.0339345	intron	chr7:82940001-82941000	-0.553353	0.0460969
ENSG00000188338	SLC38A3	2	-3.83805	-2.9928	6.10364	1to5kb	chr3:50201001-50202000; chr3:50211001-50212000	-0.786375	0.0335114
ENSG00000080031	PTPRH	2	-1.32017	0.200073	1.18936	exon; intron	chr19:55193001-55194000; chr19:55197001-55198000	0.811588	0.0449359
ENSG00000245248	USP2-AS1	2	0.258962	0.0111362	0.0597551	exon; promoter	chr11:119521001-119522000; chr11:119603001-119604000	-0.736836	0.033157

### Sheet: ASAT_POST_Heavier_POST_Leaner
Ensembl	Gene_ID	n_DMR	weighted_mean_meth.diff	weighted_gene_score	strongest_dmr_weight	Genomic_Regions	DMR_fullNames	log2FoldChange	DE_pvalue
ENSG00000137274	BPHL	1	-21.001	-6.72478	6.72478	exon	chr6:3127001-3128000	-0.397225	0.00478741
ENSG00000147408	CSGALNACT1	1	-18.0335	-2.1682	2.1682	intron	chr8:19741001-19742000	0.339239	0.0253429
ENSG00000104313	EYA1	1	17.7564	0.293224	0.293224	intron	chr8:71433001-71434000	-0.728968	0.046922
ENSG00000112655	PTK7	1	-17.3529	-0.749041	0.749041	intron	chr6:43116001-43117000	0.670358	0.000705808
ENSG00000154654	NCAM2	1	-16.6774	-0.138574	0.138574	intron	chr21:21175001-21176000	-1.00148	8.30622e-05
ENSG00000165959	CLMN	1	15.1919	0.578236	0.578236	intron	chr14:95234001-95235000	-0.370431	0.0160708
ENSG00000196839	ADA	1	-15.1418	-4.71834	4.71834	1to5kb	chr20:44656001-44657000	-0.419215	0.0234943
ENSG00000101335	MYL9	1	14.6896	8.3841	8.3841	intron	chr20:36543001-36544000	0.282419	0.0457265
ENSG00000171992	SYNPO	1	-14.6521	-6.892	6.892	1to5kb	chr5:150598001-150599000	0.321388	0.0289722
ENSG00000157680	DGKI	1	14.5792	0.121317	0.121317	5UTR	chr7:137656001-137657000	0.708503	0.000203338
ENSG00000178860	MSC	1	-14.5756	-11.2892	11.2892	promoter	chr8:71845001-71846000	0.690771	0.00777253
ENSG00000198732	SMOC1	1	14.5191	0.203844	0.203844	intron	chr14:69980001-69981000	0.603069	0.00322886
ENSG00000144837	PLA1A	1	14.4444	0.674977	0.674977	exon	chr3:119625001-119626000	1.08123	0.000147572
ENSG00000168675	LDLRAD4	1	-14.4055	-0.258709	0.258709	intron	chr18:13303001-13304000	0.562664	0.00120942
ENSG00000162946	DISC1	1	-13.4754	-0.0705184	0.0705184	intron	chr1:231949001-231950000	0.340599	0.0487614
ENSG00000115884	SDC1	1	13.08	2.76624	2.76624	exon	chr2:20204001-20205000	1.05458	0.0421988
ENSG00000197555	SIPA1L1	1	-12.9875	-0.135707	0.135707	intron	chr14:71476001-71477000	0.448899	0.000145764
ENSG00000171680	PLEKHG5	1	-12.8153	-1.92778	1.92778	1to5kb	chr1:6509001-6510000	0.608549	0.00134581
ENSG00000206384	COL6A6	1	12.208	0.136074	0.136074	exon	chr3:130649001-130650000	-2.19382	2.56194e-05
ENSG00000176641	RNF152	1	-11.6362	-13.7365	13.7365	promoter	chr18:61895001-61896000	0.62296	0.000387106
ENSG00000130147	SH3BP4	1	-11.532	-0.41384	0.41384	promoter	chr2:234994001-234995000	0.38772	0.000736031
ENSG00000123243	ITIH5	1	11.0853	0.234526	0.234526	intron	chr10:7606001-7607000	0.423315	0.0220079
ENSG00000118257	NRP2	1	-10.8869	-2.68534	2.68534	intron	chr2:205686001-205687000	0.481895	0.000277617
ENSG00000130876	SLC7A10	1	10.7455	1.95639	1.95639	promoter	chr19:33211001-33212000	-1.11368	0.0272759
ENSG00000088387	DOCK9	1	-10.694	-0.218719	0.218719	intron	chr13:98994001-98995000	0.359083	0.0289834
ENSG00000170571	EMB	1	-10.6817	-3.77865	3.77865	intron	chr5:50440001-50441000	-0.590012	0.0322769
ENSG00000118690	ARMC2	1	-10.4689	-0.199079	0.199079	intron	chr6:108971001-108972000	0.376568	0.0193911
ENSG00000176974	SHMT1	1	-10.2564	-0.494275	0.494275	exon	chr17:18332001-18333000	-0.352607	0.00213448
ENSG00000167703	SLC43A2	1	-10.0073	-0.827007	0.827007	promoter	chr17:1605001-1606000	0.36571	0.0175628
ENSG00000188827	SLX4	2	-9.63938	-1.79722	0.94267	exon	chr16:3589001-3590000; chr16:3591001-3592000	0.303283	0.0486849
ENSG00000075275	CELSR1	3	9.62209	0.358213	0.303064	intron; promoter	chr22:46374001-46375000; chr22:46375001-46376000; chr22:46471001-46472000	0.854408	0.0153065
ENSG00000183032	SLC25A21	1	9.57167	0.0766211	0.0766211	intron	chr14:36941001-36942000	-0.657094	0.012861
ENSG00000184845	DRD1	1	9.47293	6.84738	6.84738	promoter	chr5:175445001-175446000	1.13726	0.0245223
ENSG00000172059	KLF11	1	-9.38926	-1.28929	1.28929	exon	chr2:10052001-10053000	0.333296	0.0191669
ENSG00000135503	ACVR1B	1	-9.1776	-0.313213	0.313213	intron	chr12:51990001-51991000	0.346059	0.00680867
ENSG00000169604	ANTXR1	1	-9.11668	-0.0548974	0.0548974	intron	chr2:69242001-69243000	0.283239	0.0369846
ENSG00000251136	PARAIL	1	-9.09355	-0.203934	0.203934	intron	chr8:89698001-89699000	0.298572	0.0363191
ENSG00000041515	MYO16	1	-8.97204	-0.134532	0.134532	intron	chr13:108694001-108695000	0.55246	0.00589536
ENSG00000276476	LINC00540	1	-8.74472	-0.0643109	0.0643109	intron	chr13:22220001-22221000	-0.737681	0.0400336
ENSG00000115648	MLPH	1	8.61326	0.591893	0.591893	exon	chr2:237511001-237512000	0.603916	0.00670444
ENSG00000124570	SERPINB6	1	8.43962	3.85638	3.85638	promoter	chr6:2964001-2965000	-0.400797	0.00106051
ENSG00000109062	NHERF1	1	-8.42697	-1.05161	1.05161	1to5kb	chr17:74758001-74759000	-0.380954	0.0232765
ENSG00000132016	BRME1	1	-8.16409	-0.782026	0.782026	1to5kb	chr19:13893001-13894000	0.725584	0.0134909
ENSG00000215218	UBE2QL1	1	8.0891	0.679623	0.679623	intron	chr5:6464001-6465000	1.32449	2.41173e-05
ENSG00000241644	INMT	1	-7.90776	-0.191617	0.191617	exon	chr7:30755001-30756000	0.427571	0.0253825
ENSG00000274642	ENSG00000274642	1	7.73714	21.386	21.386	intron	chr1:120200001-120201000	-2.29083	0.0244286
ENSG00000215187	CIMIP2B	1	7.67971	4.66145	4.66145	promoter	chr9:35562001-35563000	-1.11506	0.0194713
ENSG00000105486	LIG1	1	-7.66202	-0.238303	0.238303	promoter	chr19:48123001-48124000	0.321147	0.0245384
ENSG00000130529	TRPM4	1	7.58575	0.308799	0.308799	intron	chr19:49199001-49200000	0.302907	0.0135843
ENSG00000196218	RYR1	1	-7.53979	-0.349046	0.349046	intron	chr19:38476001-38477000	0.712552	0.000752872
ENSG00000111199	TRPV4	1	-7.48536	-0.304263	0.304263	exon	chr12:109796001-109797000	0.933915	0.0384311
ENSG00000164877	MICALL2	1	7.36722	0.457349	0.457349	intron	chr7:1429001-1430000	0.472653	0.0167047
ENSG00000117859	OSBPL9	1	-7.26496	-0.780588	0.780588	intron	chr1:51591001-51592000	0.312901	0.000966757
ENSG00000138835	RGS3	1	-7.08652	-0.0827732	0.0827732	promoter	chr9:113593001-113594000	-0.530898	0.0333517
ENSG00000237807	LINC02984	1	7.02625	0.194044	0.194044	intron	chr8:53472001-53473000	0.732839	0.000597674
ENSG00000183723	CMTM4	1	-7.00599	-0.880098	0.880098	intron	chr16:66685001-66686000	0.414647	0.000237048
ENSG00000172771	EFCAB12	1	7.00248	0.67424	0.67424	exon	chr3:129412001-129413000	-0.568978	0.0305903
ENSG00000140577	CRTC3	1	6.96531	0.205263	0.205263	intron	chr15:90628001-90629000	0.347439	0.0063107
ENSG00000177301	KCNA2	1	-6.92544	-0.235119	0.235119	intron	chr1:110569001-110570000	0.579989	0.0301378
ENSG00000134324	LPIN1	1	6.82605	4.39611	4.39611	promoter	chr2:11676001-11677000	-0.615753	0.0301236
ENSG00000080493	SLC4A4	1	-6.77973	-0.0238081	0.0238081	intron	chr4:71518001-71519000	-0.886318	0.00550465
ENSG00000129654	FOXJ1	1	6.72906	1.77097	1.77097	1to5kb	chr17:76146001-76147000	1.85061	0.00300757
ENSG00000149596	JPH2	1	-6.69335	-0.122769	0.122769	exon	chr20:44115001-44116000	1.28943	0.00812879
ENSG00000234235	LOC105373974	1	-6.66627	-2.03483	2.03483	1to5kb	chr2:241563001-241564000	-0.51121	0.0143982
ENSG00000113645	WWC1	2	-6.53772	-0.364737	0.200713	intron	chr5:168338001-168339000; chr5:168355001-168356000	1.22054	7.98382e-05
ENSG00000185052	SLC24A3	1	6.33035	0.028567	0.028567	intron	chr20:19688001-19689000	0.383275	0.00830679
ENSG00000236304	ENSG00000236304	1	6.14864	4.11154	4.11154	promoter	chr11:76655001-76656000	1.84986	0.0428426
ENSG00000173715	TOP6BL	1	-6.06811	-0.0977576	0.0977576	intron	chr11:66832001-66833000	0.5671	0.0245654
ENSG00000133958	UNC79	1	5.79738	0.0346254	0.0346254	exon	chr14:93617001-93618000	-0.773813	0.0119101
ENSG00000196562	SULF2	1	-5.71922	-0.0877057	0.0877057	1to5kb	chr20:47667001-47668000	0.356553	0.010707
ENSG00000106628	POLD2	1	-5.71429	-3.27967	3.27967	1to5kb	chr7:44120001-44121000	-0.377397	0.00107639
ENSG00000148459	PDSS1	1	-5.59687	-3.69596	3.69596	promoter	chr10:26696001-26697000	-0.497736	0.0192311
ENSG00000181234	TMEM132C	1	-5.56545	-0.0369967	0.0369967	intron	chr12:128465001-128466000	-0.347202	0.0288601
ENSG00000270885	RASL10B	1	5.55556	3.82279	3.82279	promoter	chr17:35730001-35731000	-1.31457	2.57413e-05
ENSG00000029153	BMAL2	1	-5.44725	-0.188981	0.188981	intron	chr12:27381001-27382000	-0.565874	0.00534841
ENSG00000188322	SBK1	1	5.40015	0.14507	0.14507	5UTR	chr16:28317001-28318000	1.44922	0.0154062
ENSG00000111961	SASH1	1	5.32175	0.0301893	0.0301893	intron	chr6:148517001-148518000	0.306043	0.0211166
ENSG00000184992	BRI3BP	1	5.17204	0.249344	0.249344	intron	chr12:125020001-125021000	-0.389142	0.0315504
ENSG00000145536	ADAMTS16	1	5.14286	0.0454991	0.0454991	intron	chr5:5310001-5311000	-0.972981	0.016183
ENSG00000175471	MCTP1	1	5.12613	0.0250328	0.0250328	intron	chr5:94951001-94952000	0.404981	0.00282756
ENSG00000164418	GRIK2	1	5.04888	0.00799907	0.00799907	intron	chr6:101961001-101962000	0.907668	0.00170886
ENSG00000136848	DAB2IP	4	4.71637	0.1295	0.290643	exon; intron; promoter	chr9:121622001-121623000; chr9:121701001-121702000; chr9:121725001-121726000; chr9:121741001-121742000	0.401866	0.00850998
ENSG00000114861	FOXP1	2	2.95462	0.0435264	0.0789269	1to5kb; intron	chr3:71213001-71214000; chr3:71429001-71430000	0.326025	0.0109978
ENSG00000101280	ANGPT4	2	1.38367	0.538925	1.52939	intron	chr20:897001-898000; chr20:899001-900000	0.54907	0.00641706

### Sheet: VL_PRE_Heavier_PRE_Leaner
Ensembl	Gene_ID	n_DMR	weighted_mean_meth.diff	weighted_gene_score	strongest_dmr_weight	Genomic_Regions	DMR_fullNames	log2FoldChange	DE_pvalue
ENSG00000176463	SLCO3A1	1	16.5263	0.174661	0.174661	exon	chr15:92104001-92105000	-0.391112	0.00752284
ENSG00000072609	CHFR	1	-11.0634	-0.19716	0.19716	promoter	chr12:132848001-132849000	-0.381668	0.0473079
ENSG00000122778	KIAA1549	1	-11.0173	-0.184143	0.184143	intron	chr7:138891001-138892000	0.61371	0.0330672
ENSG00000290706	FAM238C	1	10.0702	2.28147	2.28147	promoter	chr10:26934001-26935000	0.613601	0.0154662
ENSG00000165392	WRN	1	7.3782	0.170688	0.170688	intron	chr8:31099001-31100000	0.397773	0.0166358
ENSG00000278129	ZNF8	1	6.07228	1.4311	1.4311	1to5kb	chr19:58273001-58274000	0.951015	0.0484304
ENSG00000123143	PKN1	3	-5.82009	-2.84213	3.70822	intron; promoter	chr19:14439001-14440000; chr19:14440001-14441000; chr19:14442001-14443000	-0.396825	0.000302673
ENSG00000158560	DYNC1I1	1	5.7529	0.0332326	0.0332326	exon	chr7:96080001-96081000	-0.669493	0.0426104
ENSG00000128340	RAC2	1	-5.73823	-0.511039	0.511039	promoter	chr22:37245001-37246000	0.717848	0.0310022
ENSG00000101695	RNF125	1	-5.24954	-0.130349	0.130349	exon	chr18:32071001-32072000	0.659255	0.0394537
ENSG00000160712	IL6R	2	0.197477	-0.107508	0.428639	1to5kb; promoter	chr1:154425001-154426000; chr1:154453001-154454000	0.358549	0.0329444

### Sheet: VL_POST_Heavier_PRE_Heavier
Ensembl	Gene_ID	n_DMR	weighted_mean_meth.diff	weighted_gene_score	strongest_dmr_weight	Genomic_Regions	DMR_fullNames	log2FoldChange	DE_pvalue
ENSG00000168453	HR	1	-19.5649	-2.65738	2.65738	promoter	chr8:22122001-22123000	0.87462	0.012122
ENSG00000165512	ZNF22	1	-16.7188	-6.28338	6.28338	1to5kb	chr10:44996001-44997000	0.290561	0.00287989
ENSG00000157064	NMNAT2	1	8.87897	0.100798	0.100798	intron	chr1:183272001-183273000	1.24319	0.0103505
ENSG00000080493	SLC4A4	1	-7.16751	-3.29829	3.29829	1to5kb	chr4:71059001-71060000	-0.450615	0.0460063
ENSG00000273540	AGBL1	2	-6.96012	-0.0244607	0.061295	intron	chr15:86615001-86616000; chr15:86892001-86893000	0.405899	0.0278685
ENSG00000171385	KCND3	1	-6.8822	-0.0613656	0.0613656	intron	chr1:111816001-111817000	-0.600108	0.0054482
ENSG00000102837	OLFM4	1	-6.84068	-5.52308	5.52308	exon	chr13:53029001-53030000	-0.759545	0.0407104
ENSG00000065600	PACC1	1	6.51979	2.43819	2.43819	promoter	chr1:212411001-212412000	0.452349	0.0465716
ENSG00000198053	SIRPA	1	-6.42206	-0.29644	0.29644	intron	chr20:1928001-1929000	-0.441022	0.0153558
ENSG00000116151	MORN1	1	5.67703	0.314796	0.314796	intron	chr1:2359001-2360000	-0.585243	0.0114918
ENSG00000049246	PER3	1	5.15464	1.3227	1.3227	1to5kb	chr1:7779001-7780000	0.553119	0.0156923

### Sheet: VL_POST_Leaner_PRE_Leaner
Ensembl	Gene_ID	n_DMR	weighted_mean_meth.diff	weighted_gene_score	strongest_dmr_weight	Genomic_Regions	DMR_fullNames	log2FoldChange	DE_pvalue
ENSG00000197622	CDC42SE1	1	19.4526	4.59112	4.59112	1to5kb	chr1:151075001-151076000	0.264507	0.0233602
ENSG00000172985	SH3RF3	2	18.8697	0.281734	0.325881	intron	chr2:109348001-109349000; chr2:109374001-109375000	0.538619	0.0137082
ENSG00000166833	NAV2	1	15.852	0.0312217	0.0312217	exon	chr11:20056001-20057000	0.877483	0.00652996
ENSG00000139970	RTN1	1	15.1732	0.189792	0.189792	intron	chr14:59741001-59742000	0.788737	0.0449617
ENSG00000180209	MYL11	1	14.9498	4.11462	4.11462	promoter	chr16:30376001-30377000	-0.386943	0.00364013
ENSG00000101098	RIMS4	1	-14.9199	-11.5743	11.5743	intron	chr20:44809001-44810000	-0.825269	0.0150731
ENSG00000175471	MCTP1	1	-14.3854	-0.107958	0.107958	intron	chr5:95069001-95070000	0.853925	0.00055518
ENSG00000110080	ST3GAL4	1	14.3581	0.343667	0.343667	intron	chr11:126421001-126422000	0.401663	0.0390303
ENSG00000050628	PTGER3	1	13.4421	0.864318	0.864318	intron	chr1:71027001-71028000	1.63626	0.0191971
ENSG00000112699	GMDS	2	-13.3803	-0.069178	0.0435085	intron; promoter	chr6:1624001-1625000; chr6:1643001-1644000	0.475593	0.0045703
ENSG00000204634	TBC1D8	1	12.7771	0.215937	0.215937	promoter	chr2:101109001-101110000	0.407416	0.0182796
ENSG00000162367	TAL1	1	-12.6875	-4.33883	4.33883	1to5kb	chr1:47228001-47229000	1.05183	0.00140259
ENSG00000081760	AACS	1	12.2426	0.987798	0.987798	promoter	chr12:125092001-125093000	0.340649	0.0362444
ENSG00000187699	C2orf88	1	11.8605	0.140538	0.140538	intron	chr2:190034001-190035000	0.294323	0.0178691
ENSG00000197859	ADAMTSL2	1	11.4779	0.587799	0.587799	intron	chr9:133565001-133566000	-0.561519	0.0409362
ENSG00000157927	RADIL	1	10.8182	0.253359	0.253359	promoter	chr7:4804001-4805000	0.824561	0.00814375
ENSG00000048052	HDAC9	1	-10.6915	-0.0250458	0.0250458	intron	chr7:18663001-18664000	0.536838	0.0296538
ENSG00000129355	CDKN2D	1	-10.6574	-5.36836	5.36836	1to5kb	chr19:10572001-10573000	0.279589	0.0375727
ENSG00000177943	MAMDC4	1	10.4421	8.89889	8.89889	promoter	chr9:136851001-136852000	0.792416	0.0142922
ENSG00000198089	SFI1	1	-10.3114	-0.364597	0.364597	promoter	chr22:31527001-31528000	0.868827	0.00747105
ENSG00000186153	WWOX	1	-10.0688	-0.0327884	0.0327884	intron	chr16:78572001-78573000	0.389545	0.0151176
ENSG00000105516	DBP	1	9.9422	2.86139	2.86139	exon	chr19:48632001-48633000	0.487874	0.0346139
ENSG00000232656	IDI2-AS1	1	9.42507	1.03124	1.03124	1to5kb	chr10:1034001-1035000	0.468812	0.0419996
ENSG00000256940	PPP1R14B-AS1	1	9.20404	10.3869	10.3869	promoter	chr11:64245001-64246000	0.823221	0.00848399
ENSG00000009950	MLXIPL	1	-9.15453	-0.70137	0.70137	exon	chr7:73596001-73597000	0.429399	0.0193116
ENSG00000116396	KCNC4	3	-9.08943	-8.23099	4.10127	1to5kb; exon; promoter	chr1:110212001-110213000; chr1:110214001-110215000; chr1:110240001-110241000	0.85015	0.00150282
ENSG00000135299	ANKRD6	1	-9.05797	-0.198822	0.198822	1to5kb	chr6:89614001-89615000	0.272164	0.0316585
ENSG00000139780	METTL21C	1	8.47238	3.65987	3.65987	intron	chr13:102692001-102693000	-0.891224	0.0240351
ENSG00000288586	ENSG00000288586	1	8.4377	7.34303	7.34303	1to5kb	chr9:35609001-35610000	-0.799728	0.0105135
ENSG00000116035	VAX2	1	-8.39233	-2.71935	2.71935	intron	chr2:70905001-70906000	-0.993362	0.00276895
ENSG00000064012	CASP8	1	-7.97042	-0.329943	0.329943	exon	chr2:201274001-201275000	1.33109	4.34163e-05
ENSG00000133195	SLC39A11	1	7.90101	4.67259	4.67259	1to5kb	chr17:73091001-73092000	0.442943	0.0113975
ENSG00000225953	SATB2-AS1	1	-7.82283	-0.98676	0.98676	promoter	chr2:199469001-199470000	-0.864321	0.0286037
ENSG00000138101	DTNB	1	-7.20525	-0.145293	0.145293	intron	chr2:25582001-25583000	0.434241	0.0350446
ENSG00000288862	ENSG00000288862	1	7.18249	4.75615	4.75615	intron	chr1:229408001-229409000	-1.63208	0.0155725
ENSG00000104365	IKBKB	1	6.85077	0.379695	0.379695	intron	chr8:42297001-42298000	0.353638	0.0263769
ENSG00000174407	MIR1-1HG	1	6.62559	5.48788	5.48788	promoter	chr20:62549001-62550000	-0.466605	0.00229471
ENSG00000120693	SMAD9	1	-6.59619	-0.508302	0.508302	intron	chr13:36869001-36870000	1.27966	0.00109581
ENSG00000291050	TEKT4P2	1	-5.96098	-1.33915	1.33915	exon	chr21:9124001-9125000	0.440804	0.0131071
ENSG00000135362	PRR5L	1	5.89341	0.0868314	0.0868314	promoter	chr11:36455001-36456000	0.999806	0.0173747
ENSG00000166501	PRKCB	1	-5.66453	-0.0244352	0.0244352	intron	chr16:24161001-24162000	0.998835	0.0301816
ENSG00000197603	CPLANE1	1	5.06396	0.17801	0.17801	1to5kb	chr5:37211001-37212000	0.398089	0.0387386
ENSG00000110328	GALNT18	3	1.70756	0.116958	0.343083	exon; intron	chr11:11332001-11333000; chr11:11564001-11565000; chr11:11581001-11582000	0.512289	0.00993891

### Sheet: VL_POST_Heavier_POST_Leaner
Ensembl	Gene_ID	n_DMR	weighted_mean_meth.diff	weighted_gene_score	strongest_dmr_weight	Genomic_Regions	DMR_fullNames	log2FoldChange	DE_pvalue
ENSG00000112246	SIM1	2	-20.2626	-11.7482	7.96991	intron	chr6:100457001-100458000; chr6:100458001-100459000	-0.551368	0.000484341
ENSG00000186111	PIP5K1C	1	-20.0752	-0.756912	0.756912	intron	chr19:3655001-3656000	-0.353749	0.0106638
ENSG00000111727	HCFC2	1	-16.5238	-0.903242	0.903242	intron	chr12:104099001-104100000	0.270162	0.0225198
ENSG00000175711	B3GNTL1	1	-15.2014	-0.328415	0.328415	intron	chr17:82985001-82986000	-0.539569	0.00323233
ENSG00000163395	IGFN1	1	-14.0476	-0.763219	0.763219	exon	chr1:201216001-201217000	-4.46663	5.10654e-06
ENSG00000116035	VAX2	1	-11.7276	-4.1221	4.1221	intron	chr2:70905001-70906000	1.16832	0.000617345
ENSG00000171992	SYNPO	1	-8.9945	-0.659105	0.659105	promoter	chr5:150640001-150641000	-0.388033	0.00557499
ENSG00000122547	EEPD1	1	-8.89629	-0.121652	0.121652	1to5kb	chr7:36285001-36286000	-0.375417	0.00322013
ENSG00000153107	ANAPC1	1	-8.86041	-2.74439	2.74439	promoter	chr2:111880001-111881000	0.33342	0.0127136
ENSG00000076003	MCM6	1	-8.39744	-0.707735	0.707735	exon	chr2:135846001-135847000	0.264581	0.0181779
ENSG00000134775	FHOD3	1	-8.12952	-0.0319724	0.0319724	exon	chr18:36693001-36694000	-0.339726	0.0365466
ENSG00000142347	MYO1F	1	-7.47377	-0.511548	0.511548	promoter	chr19:8554001-8555000	-1.13226	0.0132373
ENSG00000162852	CNST	1	-7.46553	-0.176604	0.176604	intron	chr1:246625001-246626000	0.265359	0.021414
ENSG00000166501	PRKCB	1	-7.17286	-0.14699	0.14699	intron	chr16:23903001-23904000	-1.17283	0.0133449
ENSG00000141959	PFKL	1	-6.73495	-0.429061	0.429061	promoter	chr21:44320001-44321000	-0.799953	0.000381016
ENSG00000138757	G3BP2	1	-6.66667	-0.530566	0.530566	intron	chr4:75690001-75691000	0.403152	0.000574726
ENSG00000092978	GPATCH2	1	-6.61852	-3.98377	3.98377	promoter	chr1:217632001-217633000	0.519403	0.0239314
ENSG00000105559	PLEKHA4	1	-6.41869	-2.02149	2.02149	promoter	chr19:48860001-48861000	-0.394079	0.0444886
ENSG00000167972	ABCA3	1	-6.28666	-0.217136	0.217136	exon	chr16:2299001-2300000	-0.368716	0.0106979
ENSG00000173818	ENDOV	1	-6.17595	-0.417709	0.417709	exon	chr17:80437001-80438000	-0.387668	0.00240562
ENSG00000183597	TANGO2	1	-5.81002	-0.176663	0.176663	promoter	chr22:20062001-20063000	-0.419218	0.000230443
ENSG00000113273	ARSB	1	-5.60748	-0.0937642	0.0937642	intron	chr5:78827001-78828000	-0.481286	0.0079248
ENSG00000160285	LSS	1	-5.51485	-0.656091	0.656091	intron	chr21:46212001-46213000	-0.335699	0.00747918
ENSG00000006576	PHTF2	1	5.19104	0.113144	0.113144	intron	chr7:77873001-77874000	0.264873	0.0113628
ENSG00000129646	QRICH2	1	5.2032	0.220949	0.220949	exon	chr17:76278001-76279000	-1.01491	0.0157785
ENSG00000153707	PTPRD	1	5.53676	0.417213	0.417213	intron	chr9:10583001-10584000	1.06296	0.00136049
ENSG00000121988	ZRANB3	1	6.29371	0.116019	0.116019	intron	chr2:135342001-135343000	0.335634	0.0240546
ENSG00000172795	DCP2	1	6.499	4.03914	4.03914	intron	chr5:112978001-112979000	0.36433	0.0284315
ENSG00000151208	DLG5	1	6.66667	0.364768	0.364768	intron	chr10:77878001-77879000	-0.446307	0.0462443
ENSG00000268858	ENSG00000268858	1	7.10432	10.6334	10.6334	1to5kb	chr20:63866001-63867000	-0.606606	0.0330646
ENSG00000165138	ANKS6	1	7.35635	0.358615	0.358615	exon	chr9:98768001-98769000	-0.370689	0.0471897
ENSG00000154655	L3MBTL4	1	7.52933	0.0468051	0.0468051	intron	chr18:6163001-6164000	0.968872	0.0140021
ENSG00000178752	ERFE	1	7.65794	6.89304	6.89304	promoter	chr2:238158001-238159000	-1.05206	0.0498916
ENSG00000198898	CAPZA2	1	7.85532	0.279751	0.279751	1to5kb	chr7:116857001-116858000	0.337176	0.0320604
ENSG00000134138	MEIS2	1	8.13622	3.93588	3.93588	promoter	chr15:37097001-37098000	-1.80024	0.00595606
ENSG00000219438	TAFA5	3	8.32074	0.390905	0.256569	intron	chr22:48541001-48542000; chr22:48756001-48757000; chr22:48848001-48849000	-0.731561	0.0310491
ENSG00000175600	SUGCT	1	8.56888	0.242257	0.242257	intron	chr7:40204001-40205000	0.296739	0.00537286
ENSG00000185274	GALNT17	1	9.01709	0.0389503	0.0389503	intron	chr7:71565001-71566000	0.727304	0.0400916
ENSG00000146856	AGBL3	1	10.4025	0.278812	0.278812	exon	chr7:135059001-135060000	0.456171	0.0209308
ENSG00000213160	KLHL23	1	10.5703	0.607469	0.607469	intron	chr2:169716001-169717000	0.34232	0.00722791
ENSG00000196517	SLC6A9	1	10.8603	0.483491	0.483491	exon	chr1:43997001-43998000	-0.897589	0.0359203
ENSG00000157927	RADIL	1	11.2328	0.237501	0.237501	exon	chr7:4803001-4804000	-1.13014	0.00050771
ENSG00000054793	ATP9A	3	12.7124	1.08441	0.485818	1to5kb; intron	chr20:51636001-51637000; chr20:51720001-51721000; chr20:51736001-51737000	-0.420846	0.00724652
ENSG00000158008	EXTL1	2	15.5045	9.45262	5.39824	intron; promoter	chr1:26023001-26024000; chr1:26025001-26026000	-0.652545	0.00130253
ENSG00000241316	SUCLG2-DT	1	16.8897	0.163361	0.163361	intron	chr3:67802001-67803000	-0.489455	0.00482392
ENSG00000058866	DGKG	1	16.9693	0.165083	0.165083	intron	chr3:186216001-186217000	-0.483547	0.0228218
ENSG00000172985	SH3RF3	1	17.9959	0.124469	0.124469	intron	chr2:109374001-109375000	-0.612543	0.00696588
ENSG00000187840	EIF4EBP1	1	18.6975	1.88176	1.88176	1to5kb	chr8:38045001-38046000	-0.531678	0.000348774
ENSG00000166016	ABTB2	1	22.2434	0.369032	0.369032	intron	chr11:34234001-34235000	-0.376185	0.0214551
