## Supplementary file 3.1 for "Exercise Training Improves Skeletal Muscle Insulin Sensitivity and Reprograms the Adipose Transcriptome in Heavier Monozygotic Twins": Sup_file_3.1__DmDEGs.xlsx

### Sheet: ASAT_PRE_Heavier_PRE_Leaner
Ensembl	Symbol	DMR_fullNames	Genomic_Region	meth.diff	DMR_pvalue	log2FoldChange	DE_pvalue
ENSG00000224259	LINC01133	chr1:159961001-159962000	promoter	-9.64502	0.0413146	-0.939146	0.0102972
ENSG00000115596	WNT6	chr2:218858001-218859000	promoter	5.82095	0.0253103	0.853735	0.047794
ENSG00000127418	FGFRL1	chr4:1008001-1009000	promoter	12.0082	0.0131158	-0.724497	6.48312e-05
ENSG00000005108	THSD7A	chr7:11832001-11833000	promoter	-9.26506	0.0182951	0.369964	0.0267356
ENSG00000086300	SNX10	chr7:26343001-26344000	promoter	11.3172	0.00949874	0.394097	0.0276754
ENSG00000130429	ARPC1B	chr7:99386001-99387000	promoter	-16.3983	0.0368281	0.510624	0.00981519
ENSG00000128604	IRF5	chr7:128939001-128940000	promoter	25.7995	0.0113403	0.727532	6.88978e-05
ENSG00000165689	ENTR1	chr9:136404001-136405000	promoter	9.4246	0.0422954	-0.37609	0.00769825
ENSG00000177943	MAMDC4	chr9:136857001-136858000	promoter	-5.9323	0.00427622	-1.32613	0.00208059
ENSG00000173599	PC	chr11:66861001-66862000	promoter	-5.23251	0.0224753	-0.60792	0.00105358
ENSG00000165323	FAT3	chr11:92883001-92884000	promoter	7.35698	0.0401293	-1.13329	0.00184257
ENSG00000137699	TRIM29	chr11:120117001-120118000	promoter	8.16639	0.0268901	-1.23378	0.0293031
ENSG00000111181	SLC6A12	chr12:204001-205000	promoter	-8.41671	0.00497245	1.67052	0.0001313
ENSG00000135480	KRT7	chr12:52232001-52233000	promoter	-5.06903	0.0034269	1.16214	0.0224886
ENSG00000182782	HCAR2	chr12:122703001-122704000	promoter	-6.28662	0.00580079	-0.430451	0.00861891
ENSG00000126218	F10	chr13:113122001-113123000	promoter	-9.88426	0.0465946	-0.878567	0.000564901
ENSG00000100526	CDKN3	chr14:54396001-54397000	promoter	5.29924	0.0385599	0.82316	0.0242138
ENSG00000214548	MEG3	chr14:100844001-100845000	promoter	-10.4928	0.0237983	-0.771548	0.0285446
ENSG00000166165	CKB	chr14:103520001-103521000	promoter	5.09975	0.044285	-0.965318	0.000139103
ENSG00000166947	EPB42	chr15:43208001-43209000	promoter	5.96195	0.0270488	-0.572209	0.00734858
ENSG00000103222	ABCC1	chr16:16096001-16097000	promoter	6.42648	0.015306	0.310528	0.0241028
ENSG00000166851	PLK1	chr16:23679001-23680000	promoter	12.1548	0.01191	0.819372	0.0242795
ENSG00000103485	QPRT	chr16:29694001-29695000	promoter	-7.21207	5.04502e-07	-0.483225	0.0332188
ENSG00000167703	SLC43A2	chr17:1606001-1607000	promoter	5.92738	0.045441	0.383552	0.00953938
ENSG00000131095	GFAP	chr17:44912001-44913000	promoter	-8.34018	0.000568559	-0.762049	0.0117656
ENSG00000141401	IMPA2	chr18:12027001-12028000	promoter	-9.73837	0.00456182	0.36299	0.00716057
ENSG00000011422	PLAUR	chr19:43668001-43669000	promoter	-5.81888	0.0319741	0.787165	0.000124187
ENSG00000104951	IL4I1	chr19:49897001-49898000	promoter	9.75232	0.00619641	1.92247	1.71387e-08
ENSG00000196576	PLXNB2	chr22:50282001-50283000	promoter	8.34608	0.000120748	0.300277	0.00328137
ENSG00000142611	PRDM16	chr1:3157001-3158000	intron	9.01495	0.0297056	-0.754122	0.00100481
ENSG00000142611	PRDM16	chr1:3225001-3226000	intron	-11.5159	0.0298627	-0.754122	0.00100481
ENSG00000069424	KCNAB2	chr1:6058001-6059000	intron	-15.0014	0.00020201	0.8328	0.000199507
ENSG00000142583	SLC2A5	chr1:9056001-9057000	intron	16.5167	0.018434	-1.59667	0.00201348
ENSG00000117154	IGSF21	chr1:18307001-18308000	intron	-5.08863	0.0129034	1.04369	0.00985858
ENSG00000162511	LAPTM5	chr1:30756001-30757000	intron	7.21251	0.0416836	0.840208	5.60863e-06
ENSG00000198520	ARMH1	chr1:44681001-44682000	intron	-5.27704	0.00167169	1.1345	0.0065491
ENSG00000134324	LPIN1	chr2:11698001-11699000	intron	14.4121	0.0103082	-0.945762	0.000527053
ENSG00000115355	CCDC88A	chr2:55385001-55386000	intron	-10.4602	0.0105765	0.376412	0.00222378
ENSG00000163017	ACTG2	chr2:73906001-73907000	intron	6.97262	0.00645676	-3.11591	0.000195896
ENSG00000170485	NPAS2	chr2:100901001-100902000	intron	5.9122	0.0450401	-0.926594	0.0256171
ENSG00000172985	SH3RF3	chr2:109238001-109239000	intron	11.8909	0.0334521	-0.466739	0.0234809
ENSG00000153208	MERTK	chr2:111918001-111919000	intron	-18.9826	0.00849845	0.432387	0.00538551
ENSG00000150551	LYPD1	chr2:132647001-132648000	intron	9.50492	0.00451093	0.778132	0.0369295
ENSG00000144476	ACKR3	chr2:236577001-236578000	intron	-17.039	0.0184539	-0.5079	0.0358608
ENSG00000068024	HDAC4	chr2:239151001-239152000	intron	-8.41331	0.0414207	-0.434034	0.00409758
ENSG00000068024	HDAC4	chr2:239234001-239235000	intron	15.2992	0.0242614	-0.434034	0.00409758
ENSG00000077092	RARB	chr3:25510001-25511000	intron	11.4441	0.0139303	-0.916332	0.00886049
ENSG00000185008	ROBO2	chr3:76230001-76231000	intron	10.4839	0.0172975	-0.670614	0.0235925
ENSG00000185008	ROBO2	chr3:76335001-76336000	intron	5.60409	0.00939051	-0.670614	0.0235925
ENSG00000174640	SLCO2A1	chr3:133985001-133986000	intron	-13.8809	0.0365051	-0.956317	0.00134384
ENSG00000170801	HTRA3	chr4:8276001-8277000	intron	-9.96518	0.0231627	-0.730834	0.000306538
ENSG00000080493	SLC4A4	chr4:71479001-71480000	intron	7.96857	0.00987604	-1.04068	0.000686298
ENSG00000249464	LINC01091	chr4:123689001-123690000	intron	-5.00262	0.00922858	0.581235	0.0276055
ENSG00000177822	ENSG00000177822	chr4:181935001-181936000	intron	-8.73521	0.0373299	-0.626785	0.000439103
ENSG00000185274	GALNT17	chr7:71513001-71514000	intron	6.9123	0.0266263	-0.583666	0.0362017
ENSG00000153956	CACNA2D1	chr7:82145001-82146000	intron	-11.127	0.0493625	0.474013	0.0189649
ENSG00000153956	CACNA2D1	chr7:82363001-82364000	intron	-10.3618	0.00517575	0.474013	0.0189649
ENSG00000059377	TBXAS1	chr7:139812001-139813000	intron	5.0303	0.0471991	0.503024	0.00106894
ENSG00000104213	PDGFRL	chr8:17581001-17582000	intron	-10.1597	0.00529431	-0.539237	0.00489713
ENSG00000235531	MSC-AS1	chr8:71852001-71853000	intron	13.7339	0.0396717	0.424454	0.0232122
ENSG00000185000	DGAT1	chr8:144325001-144326000	intron	-5.22388	0.0107217	-0.328359	0.0110017
ENSG00000274349	ZNF658	chr9:66893001-66894000	intron	6.45988	0.00192	-0.328851	0.0354572
ENSG00000165238	WNK2	chr9:93228001-93229000	intron	8.48137	0.0463044	-1.32539	0.0374205
ENSG00000148357	HMCN2	chr9:130411001-130412000	intron	-11.3149	0.0245998	-1.1572	0.00662968
ENSG00000077943	ITGA8	chr10:15567001-15568000	intron	-14.96	0.00625168	-0.752302	0.0470907
ENSG00000128805	ARHGAP22	chr10:48499001-48500000	intron	5.78569	0.00786493	0.550911	0.00547113
ENSG00000107798	LIPA	chr10:89235001-89236000	intron	-19.9465	0.0463402	0.601377	0.00130848
ENSG00000182022	CHST15	chr10:124088001-124089000	intron	9.1828	0.0201938	0.35987	0.0206011
ENSG00000132334	PTPRE	chr10:127991001-127992000	intron	10.5694	0.014617	0.610295	6.46962e-05
ENSG00000149177	PTPRJ	chr11:47993001-47994000	intron	-5.69231	0.0215502	0.514025	0.000842881
ENSG00000120457	KCNJ5	chr11:128913001-128914000	intron	5.43164	0.0310503	1.24569	7.36219e-05
ENSG00000130035	GALNT8	chr12:4782001-4783000	intron	-5.25945	0.0297989	-0.805591	0.030103
ENSG00000198673	TAFA2	chr12:62078001-62079000	intron	-16.5345	0.0103335	0.425816	0.0472844
ENSG00000155974	GRIP1	chr12:66693001-66694000	intron	-6.57709	0.0390887	1.01108	0.00239557
ENSG00000090975	PITPNM2	chr12:123123001-123124000	intron	-10.6569	0.000769628	-0.473768	0.0237282
ENSG00000060709	RIMBP2	chr12:130535001-130536000	intron	-15.0578	0.0144588	-1.63906	0.000344431
ENSG00000060709	RIMBP2	chr12:130671001-130672000	intron	9.06863	0.0129213	-1.63906	0.000344431
ENSG00000111452	ADGRD1	chr12:131103001-131104000	intron	-6.92967	0.00443656	-0.785941	0.0132216
ENSG00000111452	ADGRD1	chr12:131122001-131123000	intron	9.3661	0.00673841	-0.785941	0.0132216
ENSG00000156127	BATF	chr14:75540001-75541000	intron	-7.35235	0.00677819	0.532448	0.0118448
ENSG00000021645	NRXN3	chr14:78931001-78932000	intron	17.92	0.00347581	0.980422	0.000790989
ENSG00000156414	TDRD9	chr14:104020001-104021000	intron	-7.71275	0.0261054	1.05871	0.00104922
ENSG00000184916	JAG2	chr14:105166001-105167000	intron	-7.59477	0.00488151	-0.526106	0.0221375
ENSG00000104081	BMF	chr15:40099001-40100000	intron	13.0456	0.028953	0.432784	0.00960894
ENSG00000187720	THSD4	chr15:71739001-71740000	intron	-9.42058	0.0250218	-1.16132	0.00837028
ENSG00000175643	RMI2	chr16:11265001-11266000	intron	-12.7107	0.0444087	0.616565	0.0163597
ENSG00000175643	RMI2	chr16:11369001-11370000	intron	-7.66868	0.0133681	0.616565	0.0163597
ENSG00000103485	QPRT	chr16:29686001-29687000	intron	-6.88417	0.0136211	-0.483225	0.0332188
ENSG00000141506	PIK3R5	chr17:8942001-8943000	intron	-5.33975	0.0146588	0.96122	0.000709128
ENSG00000184185	KCNJ12	chr17:21379001-21380000	intron	-8.49928	0.0144585	-0.532867	0.0423111
ENSG00000179761	PIPOX	chr17:28999001-29000000	intron	-12.2482	0.0047396	0.623474	0.048432
ENSG00000278540	ACACA	chr17:37292001-37293000	intron	6.16831	0.0137446	-0.797035	0.00109079
ENSG00000278540	ACACA	chr17:37305001-37306000	intron	-5.62626	0.0169065	-0.797035	0.00109079
ENSG00000154217	PITPNC1	chr17:67381001-67382000	intron	6.43863	0.00272999	-0.329777	0.00938483
ENSG00000154217	PITPNC1	chr17:67401001-67402000	intron	9.85345	0.0499114	-0.329777	0.00938483
ENSG00000187775	DNAH17	chr17:78457001-78458000	intron	6.00854	0.0120939	-1.46105	0.00276345
ENSG00000262898	ENSG00000262898	chr17:83189001-83190000	intron	-7.78611	0.00495038	1.54707	0.00672953
ENSG00000082397	EPB41L3	chr18:5487001-5488000	intron	5.11883	0.0281816	0.275999	0.0272087
ENSG00000176533	GNG7	chr19:2562001-2563000	intron	11.6004	0.0109327	-0.449951	0.00979714
ENSG00000176533	GNG7	chr19:2587001-2588000	intron	-6.52847	0.0431533	-0.449951	0.00979714
ENSG00000176533	GNG7	chr19:2633001-2634000	intron	6.67366	0.0408796	-0.449951	0.00979714
ENSG00000276043	UHRF1	chr19:4912001-4913000	intron	-10.122	0.0333388	1.07851	0.0212989
ENSG00000275395	FCGBP	chr19:39921001-39922000	intron	-6.23258	0.0138974	2.13135	1.7693e-05
ENSG00000101463	SYNDIG1	chr20:24616001-24617000	intron	6.45569	0.00495789	-1.3823	0.000664032
ENSG00000101463	SYNDIG1	chr20:24659001-24660000	intron	6.31748	0.0312939	-1.3823	0.000664032
ENSG00000101004	NINL	chr20:25579001-25580000	intron	-6.98381	0.0264093	0.308642	0.0470196
ENSG00000118707	TGIF2	chr20:36585001-36586000	intron	13.8758	0.038352	0.26883	0.00487986
ENSG00000124212	PTGIS	chr20:49533001-49534000	intron	-6.34282	0.0049606	-1.01802	0.00178873
ENSG00000101144	BMP7	chr20:57216001-57217000	intron	-7.56126	0.0394074	-1.51538	0.00797211
ENSG00000101144	BMP7	chr20:57255001-57256000	intron	-9.60704	0.0363011	-1.51538	0.00797211
ENSG00000154654	NCAM2	chr21:21081001-21082000	intron	6.82426	0.00424006	-0.622302	0.0104648
ENSG00000160255	ITGB2	chr21:44887001-44888000	intron	-14.4397	0.0114771	1.33932	3.9923e-07
ENSG00000160256	SLX9	chr21:44950001-44951000	intron	-7.46629	0.0325403	-0.435176	0.000494134
ENSG00000128340	RAC2	chr22:37230001-37231000	intron	9.94131	0.00773218	0.589258	0.0197741
ENSG00000100055	CYTH4	chr22:37285001-37286000	intron	6.96257	0.0483997	0.638806	0.000475534
ENSG00000186951	PPARA	chr22:46225001-46226000	intron	12.5601	0.0485692	-0.371339	0.0191547
ENSG00000219438	TAFA5	chr22:48507001-48508000	intron	-9.12507	0.0303637	-1.29702	0.00302755
ENSG00000219438	TAFA5	chr22:48606001-48607000	intron	22.1065	0.0275501	-1.29702	0.00302755
ENSG00000219438	TAFA5	chr22:48799001-48800000	intron	13.876	0.0021627	-1.29702	0.00302755
ENSG00000073150	PANX2	chr22:50172001-50173000	intron	-6.39208	0.0329986	0.791379	0.0320372
ENSG00000142583	SLC2A5	chr1:9058001-9059000	exon	-9.41443	0.0285216	-1.59667	0.00201348
ENSG00000162881	OXER1	chr2:42762001-42763000	exon	-8.23643	0.0164734	0.694879	0.0455213
ENSG00000115183	TANC1	chr2:159228001-159229000	exon	-11.0861	0.0203057	0.270047	0.0410443
ENSG00000188389	PDCD1	chr2:241850001-241851000	exon	-5.13477	0.0204443	1.26508	0.0385753
ENSG00000188338	SLC38A3	chr3:50220001-50221000	exon	10.4497	0.0258286	-0.846196	0.017142
ENSG00000114541	FRMD4B	chr3:69181001-69182000	exon	6.26791	0.0265057	0.533084	0.000507142
ENSG00000145685	LHFPL2	chr5:78624001-78625000	exon	-12.4476	0.0487624	0.273616	0.0454389
ENSG00000165304	MELK	chr9:36607001-36608000	exon	-6.91711	0.0202125	1.05963	0.00110444
ENSG00000095383	TBC1D2	chr9:98200001-98201000	exon	-9.00016	0.00701945	0.478728	0.00354135
ENSG00000148357	HMCN2	chr9:130376001-130377000	exon	-7.21841	0.0212421	-1.1572	0.00662968
ENSG00000160326	SLC2A6	chr9:133471001-133472000	exon	11.5747	0.0293497	-1.10254	0.00240479
ENSG00000107679	PLEKHA1	chr10:122427001-122428000	exon	8.22709	0.0426004	0.273281	0.00018435
ENSG00000149177	PTPRJ	chr11:48110001-48111000	exon	10.7267	0.0178936	0.514025	0.000842881
ENSG00000158555	GDPD5	chr11:75506001-75507000	exon	-8.92254	0.0175184	-0.368322	0.0180926
ENSG00000111452	ADGRD1	chr12:131003001-131004000	exon	-20.8305	0.0481615	-0.785941	0.0132216
ENSG00000111452	ADGRD1	chr12:131104001-131105000	exon	-8.13694	0.005737	-0.785941	0.0132216
ENSG00000156414	TDRD9	chr14:104042001-104043000	exon	14.5882	0.0302739	1.05871	0.00104922
ENSG00000103222	ABCC1	chr16:16052001-16053000	exon	-5.28477	0.0341529	0.310528	0.0241028
ENSG00000187775	DNAH17	chr17:78507001-78508000	exon	-13.6776	0.0328055	-1.46105	0.00276345
ENSG00000080573	COL5A3	chr19:9966001-9967000	exon	13.6104	0.0379339	-0.456105	0.0407352
ENSG00000130176	CNN1	chr19:11550001-11551000	exon	5.40693	0.000934639	-2.80944	0.000303965
ENSG00000196218	RYR1	chr19:38504001-38505000	exon	8.1019	0.00865321	0.614115	0.00237127
ENSG00000160460	SPTBN4	chr19:40503001-40504000	exon	-5.96279	0.0280905	-0.653647	0.0078444
ENSG00000088325	TPX2	chr20:31760001-31761000	exon	-5.08659	0.0170145	0.531307	0.00292166
ENSG00000172828	CES3	chr16:66969001-66970000	5UTR	-11.0573	0.0402862	0.447633	0.0286078
ENSG00000130775	THEMIS2	chr1:27870001-27871000	1to5kb	9.72756	0.0212567	0.623292	2.72566e-05
ENSG00000115112	TFCP2L1	chr2:121236001-121237000	1to5kb	-7.41298	0.0374744	1.96614	0.00248466
ENSG00000068024	HDAC4	chr2:239313001-239314000	1to5kb	-11.5121	0.0193676	-0.434034	0.00409758
ENSG00000082781	ITGB5	chr3:124852001-124853000	1to5kb	-14.7703	0.0108483	0.510069	0.0014004
ENSG00000145569	OTULINL	chr5:14577001-14578000	1to5kb	7.87418	0.0254439	0.484594	0.00343931
ENSG00000113645	WWC1	chr5:168426001-168427000	1to5kb	-5.09231	0.0187605	0.738462	0.012612
ENSG00000272540	ENSG00000272540	chr6:30726001-30727000	1to5kb	-14.5385	0.00576112	0.709909	0.047633
ENSG00000235033	DAAM2-AS1	chr6:39905001-39906000	1to5kb	8.25057	0.0228701	-1.33895	0.0106695
ENSG00000008311	AASS	chr7:122090001-122091000	1to5kb	5.90736	0.0493308	-0.613205	0.00124951
ENSG00000128602	SMO	chr7:129207001-129208000	1to5kb	-7.32194	0.0424906	0.280999	0.0285793
ENSG00000254093	PINX1	chr8:10828001-10829000	1to5kb	-15.8432	0.0117898	-0.369365	0.00929703
ENSG00000250571	GLI4	chr8:143272001-143273000	1to5kb	8.70463	0.0152993	-0.423633	0.0198115
ENSG00000122756	CNTFR	chr9:34593001-34594000	1to5kb	-5.79836	0.0243077	-0.387753	0.00139706
ENSG00000165959	CLMN	chr14:95310001-95311000	1to5kb	8.89173	0.0285966	-0.452677	0.00220587
ENSG00000166839	ANKDD1A	chr15:64912001-64913000	1to5kb	9.62308	0.00750904	0.782078	7.9736e-05
ENSG00000140538	NTRK3	chr15:88138001-88139000	1to5kb	-6.07664	0.0298468	-0.838564	0.00292158
ENSG00000103066	PLA2G15	chr16:68240001-68241000	1to5kb	7.0701	0.0253627	0.554054	0.000188682
ENSG00000005379	TSPOAP1	chr17:58314001-58315000	1to5kb	5.8287	0.0392928	-0.476196	0.0404137
ENSG00000169710	FASN	chr17:82087001-82088000	1to5kb	10.1102	0.0138922	-1.00788	0.000114885
ENSG00000262898	ENSG00000262898	chr17:83194001-83195000	1to5kb	11.2803	0.0156628	1.54707	0.00672953
ENSG00000262898	ENSG00000262898	chr17:83195001-83196000	1to5kb	-11.089	0.00587289	1.54707	0.00672953
ENSG00000141401	IMPA2	chr18:11978001-11979000	1to5kb	9.69389	0.0451647	0.36299	0.00716057
ENSG00000167306	MYO5B	chr18:49906001-49907000	1to5kb	-6.12245	0.00934088	-1.11567	0.00945224
ENSG00000007264	MATK	chr19:3806001-3807000	1to5kb	10.9682	0.00870168	1.44606	7.6335e-06
ENSG00000214456	PLIN5	chr19:4537001-4538000	1to5kb	-15.647	0.00305807	-0.675273	0.00534139
ENSG00000167772	ANGPTL4	chr19:8358001-8359000	1to5kb	-6.95437	0.0364506	0.738952	0.048947
ENSG00000099338	CATSPERG	chr19:38360001-38361000	1to5kb	-7.9821	0.0387099	0.424925	0.0300913
ENSG00000196218	RYR1	chr19:38463001-38464000	1to5kb	7.49133	0.0396128	0.614115	0.00237127
ENSG00000196218	RYR1	chr19:38524001-38525000	1to5kb	-9.04985	0.0336843	0.614115	0.00237127
ENSG00000196218	RYR1	chr19:38526001-38527000	1to5kb	11.1504	0.0452225	0.614115	0.00237127

### Sheet: ASAT_POST_Heavier_PRE_Heavier
Ensembl	Symbol	DMR_fullNames	Genomic_Region	meth.diff	DMR_pvalue	log2FoldChange	DE_pvalue
ENSG00000162571	TTLL10	chr1:1184001-1185000	promoter	-7.15286	9.85542e-05	0.433175	0.0473929
ENSG00000142611	PRDM16	chr1:3225001-3226000	intron	-13.9916	0.0055669	0.639742	0.00533186
ENSG00000069424	KCNAB2	chr1:6094001-6095000	promoter	-8.56533	0.0210974	-0.758241	0.000702995
ENSG00000127472	PLA2G5	chr1:20081001-20082000	intron	13.8877	0.031564	0.635773	0.0100485
ENSG00000162552	WNT4	chr1:22131001-22132000	1to5kb	12.5083	0.0243142	1.01848	0.0298441
ENSG00000185436	IFNLR1	chr1:24189001-24190000	1to5kb	-19.0741	0.041791	-1.51589	0.0305047
ENSG00000117676	RPS6KA1	chr1:26539001-26540000	1to5kb	5.70738	0.0326664	-0.629434	0.00943443
ENSG00000169403	PTAFR	chr1:28175001-28176000	intron	20.2911	0.0067227	-0.446677	0.00673921
ENSG00000162511	LAPTM5	chr1:30756001-30757000	intron	9.24544	0.0179045	-0.902104	1.08683e-06
ENSG00000116396	KCNC4	chr1:110235001-110236000	exon	10.4583	0.0491169	0.385953	0.00109736
ENSG00000274642	ENSG00000274642	chr1:120200001-120201000	intron	-7.91574	0.00691725	-2.3325	0.0174511
ENSG00000158714	SLAMF8	chr1:159827001-159828000	1to5kb	5.68356	0.0068661	-1.41727	0.000189015
ENSG00000133063	CHIT1	chr1:203215001-203216000	intron	15.735	0.0209757	-1.93418	0.0120326
ENSG00000133063	CHIT1	chr1:203217001-203218000	exon	-10.8102	0.0371947	-1.93418	0.0120326
ENSG00000276600	RAB7B	chr1:205978001-205979000	exon	-6.4689	0.0495054	-0.373593	0.0186918
ENSG00000276600	RAB7B	chr1:205994001-205995000	promoter	9.06337	0.0159589	-0.373593	0.0186918
ENSG00000065600	PACC1	chr1:212410001-212411000	promoter	-9.67925	0.0226644	-0.507995	0.0157022
ENSG00000143882	ATP6V1C2	chr2:10753001-10754000	exon	-6.34114	0.0367373	1.00892	0.000718551
ENSG00000178662	CSRNP3	chr2:165528001-165529000	intron	-5.24517	0.00251194	0.77178	0.00652107
ENSG00000068745	IP6K2	chr3:48710001-48711000	intron	5.01421	0.0421372	0.278927	0.00673515
ENSG00000174004	NRROS	chr3:196635001-196636000	1to5kb	-13.424	0.0287862	-0.382953	0.00800852
ENSG00000178222	RNF212	chr4:1092001-1093000	intron	5.21051	0.00172923	0.315744	0.0221737
ENSG00000109654	TRIM2	chr4:153207001-153208000	intron	11.1405	0.00803302	0.277584	0.0463067
ENSG00000175426	PCSK1	chr5:96414001-96415000	1to5kb	-5.15464	0.0286299	-1.34245	0.00627786
ENSG00000134516	DOCK2	chr5:169745001-169746000	1to5kb	-6.25602	0.0139793	-0.45911	0.0290635
ENSG00000050767	COL23A1	chr5:178310001-178311000	intron	-5.30385	0.000970181	0.832792	0.0208942
ENSG00000096433	ITPR3	chr6:33687001-33688000	exon	-6.12517	0.000650234	0.437882	0.0233832
ENSG00000112655	PTK7	chr6:43116001-43117000	intron	10.838	0.0106088	0.419717	0.0271769
ENSG00000112246	SIM1	chr6:100456001-100457000	intron	10.8993	0.0112786	-0.634127	0.0255484
ENSG00000006468	ETV1	chr7:13940001-13941000	intron	-5.07722	0.0106352	0.374151	0.0417514
ENSG00000122679	RAMP3	chr7:45184001-45185000	exon	-5.61331	0.0413822	0.345029	0.00930825
ENSG00000158321	AUTS2	chr7:70038001-70039000	intron	-6.00068	0.0348836	0.428617	0.00296304
ENSG00000158321	AUTS2	chr7:70470001-70471000	intron	8.27225	0.0386345	0.428617	0.00296304
ENSG00000106178	CCL24	chr7:75810001-75811000	exon	-13.2086	0.0282379	-0.769523	0.0196945
ENSG00000006634	DBF4	chr7:87890001-87891000	intron	-6.36976	0.0256577	-0.33177	0.0381374
ENSG00000091129	NRCAM	chr7:108458001-108459000	1to5kb	10.7693	0.0293832	-0.493774	0.0131165
ENSG00000059377	TBXAS1	chr7:139955001-139956000	1to5kb	-5.93625	0.00877994	-0.480221	0.00176746
ENSG00000147408	CSGALNACT1	chr8:19741001-19742000	intron	16.806	0.00404867	0.361666	0.0131515
ENSG00000137573	SULF1	chr8:69620001-69621000	1to5kb	6.10465	0.0405	0.541389	0.031937
ENSG00000154330	PGM5	chr9:68419001-68420000	intron	-5.45472	0.0458457	0.447598	0.00188414
ENSG00000119411	BSPRY	chr9:113346001-113347000	1to5kb	11.727	0.0105404	1.12505	0.0134511
ENSG00000185585	OLFML2A	chr9:124811001-124812000	exon	-14.4288	0.0449939	0.453999	0.00204357
ENSG00000148357	HMCN2	chr9:130349001-130350000	exon	7.60301	0.00249833	0.915934	0.0316635
ENSG00000148357	HMCN2	chr9:130398001-130399000	promoter	8.88876	0.0350154	0.915934	0.0316635
ENSG00000232434	AJM1	chr9:136841001-136842000	promoter	-7.5555	0.037435	0.604797	0.00497626
ENSG00000185267	CDNF	chr10:14822001-14823000	intron	7.80445	0.011774	-0.361725	0.025438
ENSG00000078114	NEBL	chr10:20973001-20974000	intron	9.23151	0.00456427	0.683557	0.0261187
ENSG00000224596	ZMIZ1-AS1	chr10:78953001-78954000	intron	29.5841	0.00119875	-0.708159	0.0157026
ENSG00000182771	GRID1	chr10:86024001-86025000	intron	15.7964	0.025963	0.35033	0.0186224
ENSG00000182771	GRID1	chr10:86364001-86365000	exon	9.61948	0.0433743	0.35033	0.0186224
ENSG00000155629	PIK3AP1	chr10:96656001-96657000	5UTR	-7.01754	0.00367059	-0.624013	0.00152852
ENSG00000187122	SLIT1	chr10:97060001-97061000	exon	6.9515	0.00601454	0.74791	0.044828
ENSG00000065618	COL17A1	chr10:104055001-104056000	promoter	13.7128	0.0365822	1.90975	0.0249992
ENSG00000121898	CPXM2	chr10:123759001-123760000	intron	7.51673	0.0213754	0.350386	0.0355695
ENSG00000132334	PTPRE	chr10:127991001-127992000	intron	9.78701	0.0108399	-0.542287	0.000378886
ENSG00000130592	LSP1	chr11:1872001-1873000	1to5kb	-15.2307	0.0134977	-0.372674	0.0163597
ENSG00000066382	MPPED2	chr11:30498001-30499000	intron	-8.12604	0.0363551	0.504731	0.020161
ENSG00000134569	LRP4	chr11:46896001-46897000	exon	9.7687	0.0307738	0.503734	0.0367961
ENSG00000134569	LRP4	chr11:46904001-46905000	intron	14.7903	1.43932e-05	0.503734	0.0367961
ENSG00000255197	SLC39A13-AS1	chr11:47394001-47395000	intron	7.74825	0.00867322	-0.51691	0.0101815
ENSG00000175294	CATSPER1	chr11:66020001-66021000	exon	7.33603	0.00337686	-0.956694	0.0499674
ENSG00000006534	ALDH3B1	chr11:68011001-68012000	1to5kb	12.0136	0.00520606	-0.487324	0.00260445
ENSG00000137699	TRIM29	chr11:120138001-120139000	promoter	7.26564	0.0427705	1.24514	0.0277867
ENSG00000151067	CACNA1C	chr12:2504001-2505000	promoter	5.18811	0.00689949	0.456519	0.0496303
ENSG00000010610	CD4	chr12:6807001-6808000	intron	-8.00689	0.00490044	-0.382686	0.0239686
ENSG00000060982	BCAT1	chr12:24880001-24881000	intron	-7.27578	0.0177633	-0.668973	0.00584771
ENSG00000167535	CACNB3	chr12:48828001-48829000	exon	-6.38415	0.0228316	0.45708	0.0293462
ENSG00000123352	SPATS2	chr12:49501001-49502000	intron	-8.09452	0.0447184	0.27702	0.0199882
ENSG00000135094	SDS	chr12:113399001-113400000	5UTR	9.15529	0.0165272	-2.34061	0.000474634
ENSG00000060709	RIMBP2	chr12:130671001-130672000	intron	10.9492	0.0139607	1.01737	0.0279327
ENSG00000111452	ADGRD1	chr12:131034001-131035000	intron	8.35621	0.0351668	0.697497	0.0278814
ENSG00000185246	PRPF39	chr14:45080001-45081000	1to5kb	-5.87888	0.00670576	-0.339852	0.026848
ENSG00000054690	PLEKHH1	chr14:67562001-67563000	exon	7.52992	0.00643363	1.44248	0.00234855
ENSG00000100600	LGMN	chr14:92744001-92745000	intron	-5.94308	0.0483422	-0.383878	0.048775
ENSG00000184986	TMEM121	chr14:105525001-105526000	promoter	-10.3633	0.0153182	0.421206	0.00985472
ENSG00000156218	ADAMTSL3	chr15:84003001-84004000	intron	12.0978	0.035482	0.353766	0.0112994
ENSG00000185033	SEMA4B	chr15:90224001-90225000	promoter	-10.1522	0.0226711	0.607503	0.00420817
ENSG00000007516	BAIAP3	chr16:1344001-1345000	promoter	-7.42693	0.0347717	0.378453	0.0134915
ENSG00000007516	BAIAP3	chr16:1345001-1346000	promoter	-8.64231	0.0385572	0.378453	0.0134915
ENSG00000007516	BAIAP3	chr16:1347001-1348000	promoter	-6.03879	0.0159223	0.378453	0.0134915
ENSG00000065054	NHERF2	chr16:2022001-2023000	1to5kb	-23.532	0.0241321	0.46227	0.00185505
ENSG00000087258	GNAO1	chr16:56351001-56352000	exon	-6.77161	0.0439045	0.575546	0.0118622
ENSG00000103066	PLA2G15	chr16:68240001-68241000	1to5kb	8.57574	0.00130759	-0.331926	0.0251504
ENSG00000167693	NXN	chr17:897001-898000	promoter	16.149	0.0291368	0.472613	0.00346427
ENSG00000184185	KCNJ12	chr17:21379001-21380000	intron	-7.16301	0.0227013	0.629306	0.0163787
ENSG00000108691	CCL2	chr17:34252001-34253000	1to5kb	7.82561	0.031924	-0.892414	0.0076256
ENSG00000132141	CCT6B	chr17:34966001-34967000	1to5kb	-10.0037	0.0468851	-0.362103	0.0319791
ENSG00000073350	LLGL2	chr17:75543001-75544000	promoter	-8.47315	0.00965232	0.947823	0.00247775
ENSG00000187775	DNAH17	chr17:78426001-78427000	promoter	-6.69421	0.0103823	1.168	0.0168204
ENSG00000187775	DNAH17	chr17:78476001-78477000	1to5kb	-6.14495	0.00315522	1.168	0.0168204
ENSG00000141577	CEP131	chr17:81198001-81199000	promoter	7.94148	0.0259924	0.397352	0.00323804
ENSG00000184828	ZBTB7C	chr18:48376001-48377000	promoter	11.2824	0.0095929	0.725318	0.00713607
ENSG00000178184	PARD6G	chr18:80239001-80240000	intron	-8.60434	0.0490419	0.472631	0.0291391
ENSG00000176533	GNG7	chr19:2521001-2522000	intron	15.7678	0.0153194	0.471409	0.00680338
ENSG00000007264	MATK	chr19:3806001-3807000	1to5kb	8.11012	0.0153971	-1.12295	0.000496962
ENSG00000223573	TINCR	chr19:5581001-5582000	1to5kb	-15.2069	0.007232	0.983732	0.0483862
ENSG00000130176	CNN1	chr19:11550001-11551000	exon	5.45732	0.015686	1.59941	0.0398061
ENSG00000130669	PAK4	chr19:39163001-39164000	intron	-7.06326	0.0221499	0.298128	0.0293307
ENSG00000130669	PAK4	chr19:39182001-39183000	exon	-6.76865	0.0458881	0.298128	0.0293307
ENSG00000275395	FCGBP	chr19:39921001-39922000	intron	-6.12564	0.00499997	-1.18136	0.0171811
ENSG00000105223	PLD3	chr19:40380001-40381000	exon	-7.57501	0.00311949	-0.355577	0.0218351
ENSG00000124191	TOX2	chr20:44019001-44020000	intron	13.4842	0.00529762	0.420134	0.00767008
ENSG00000101098	RIMS4	chr20:44794001-44795000	intron	-7.41993	0.0227154	0.916249	0.0257787
ENSG00000092758	COL9A3	chr20:62832001-62833000	promoter	-6.82788	0.0315688	1.30746	0.00071977
ENSG00000160255	ITGB2	chr21:44900001-44901000	exon	15.5027	0.000139345	-1.01291	0.000125749
ENSG00000184058	TBX1	chr22:19751001-19752000	1to5kb	8.37937	0.00189984	0.836061	0.00227736
ENSG00000184058	TBX1	chr22:19758001-19759000	promoter	12.5373	0.0203372	0.836061	0.00227736
ENSG00000100379	KCTD17	chr22:37053001-37054000	promoter	-5.46868	0.0392656	0.39121	0.0210448
ENSG00000100055	CYTH4	chr22:37314001-37315000	exon	7.72716	0.0322986	-0.391276	0.0321378
ENSG00000077942	FBLN1	chr22:45586001-45587000	intron	-6.21282	0.0295197	0.645686	0.0124455
ENSG00000219438	TAFA5	chr22:48504001-48505000	intron	-8.86369	0.0287003	0.995239	0.0230057
ENSG00000219438	TAFA5	chr22:48514001-48515000	intron	5.45184	0.0485792	0.995239	0.0230057
ENSG00000219438	TAFA5	chr22:48784001-48785000	intron	10.4584	0.022869	0.995239	0.0230057

### Sheet: ASAT_POST_Leaner_PRE_Leaner
Ensembl	Symbol	DMR_fullNames	Genomic_Region	meth.diff	DMR_pvalue	log2FoldChange	DE_pvalue
ENSG00000231013	SCTR-AS1	chr2:119485001-119486000	exon	-11.6335	0.017289	-1.03915	0.0302479
ENSG00000132326	PER2	chr2:238278001-238279000	promoter	-7.69231	0.0495768	0.433744	0.00702157
ENSG00000188338	SLC38A3	chr3:50201001-50202000	1to5kb	-8.83929	0.000529496	-0.786375	0.0335114
ENSG00000188338	SLC38A3	chr3:50211001-50212000	1to5kb	5.97466	0.000166826	-0.786375	0.0335114
ENSG00000113448	PDE4D	chr5:59538001-59539000	intron	-12.0176	0.026094	-0.564032	0.00548763
ENSG00000113448	PDE4D	chr5:60359001-60360000	intron	-8.70827	0.0176816	-0.564032	0.00548763
ENSG00000112541	PDE10A	chr6:165974001-165975000	intron	-6.0797	0.0390801	-0.403898	0.0225536
ENSG00000186472	PCLO	chr7:82940001-82941000	intron	-5.12527	0.033164	-0.553353	0.0460969
ENSG00000138835	RGS3	chr9:113587001-113588000	intron	18.8311	0.00448664	0.659088	0.00826044
ENSG00000245248	USP2-AS1	chr11:119521001-119522000	exon	7.1166	0.0403531	-0.736836	0.033157
ENSG00000245248	USP2-AS1	chr11:119603001-119604000	promoter	-8.16943	0.0334093	-0.736836	0.033157
ENSG00000156414	TDRD9	chr14:104042001-104043000	exon	-14.5276	0.0423922	0.670012	0.0475825
ENSG00000260009	LINC02130	chr16:14367001-14368000	intron	-7.79994	0.0191055	1.13927	0.0152359
ENSG00000108405	P2RX1	chr17:3921001-3922000	1to5kb	6.92608	0.0230186	-1.46204	0.00699607
ENSG00000131409	LRRC4B	chr19:50530001-50531000	intron	-5.92931	0.014852	-1.02712	0.0132326
ENSG00000167614	TTYH1	chr19:54436001-54437000	promoter	12.5934	0.00773116	-0.762749	0.0203712
ENSG00000080031	PTPRH	chr19:55193001-55194000	intron	-12.5776	0.045966	0.811588	0.0449359
ENSG00000080031	PTPRH	chr19:55197001-55198000	exon	8.04357	0.0119383	0.811588	0.0449359

### Sheet: ASAT_POST_Heavier_POST_Leaner
Ensembl	Symbol	DMR_fullNames	Genomic_Region	meth.diff	DMR_pvalue	log2FoldChange	DE_pvalue
ENSG00000171680	PLEKHG5	chr1:6509001-6510000	1to5kb	-12.8153	0.0181561	0.608549	0.00134581
ENSG00000117859	OSBPL9	chr1:51591001-51592000	intron	-7.26496	0.0225769	0.312901	0.000966757
ENSG00000177301	KCNA2	chr1:110569001-110570000	intron	-6.92544	0.00727864	0.579989	0.0301378
ENSG00000274642	ENSG00000274642	chr1:120200001-120201000	intron	7.73714	2.96382e-06	-2.29083	0.0244286
ENSG00000162946	DISC1	chr1:231949001-231950000	intron	-13.4754	0.0202294	0.340599	0.0487614
ENSG00000172059	KLF11	chr2:10052001-10053000	exon	-9.38926	0.0344547	0.333296	0.0191669
ENSG00000134324	LPIN1	chr2:11676001-11677000	promoter	6.82605	0.0448484	-0.615753	0.0301236
ENSG00000115884	SDC1	chr2:20204001-20205000	exon	13.08	2.29924e-05	1.05458	0.0421988
ENSG00000169604	ANTXR1	chr2:69242001-69243000	intron	-9.11668	0.0410263	0.283239	0.0369846
ENSG00000118257	NRP2	chr2:205686001-205687000	intron	-10.8869	0.0437067	0.481895	0.000277617
ENSG00000130147	SH3BP4	chr2:234994001-234995000	promoter	-11.532	0.0275112	0.38772	0.000736031
ENSG00000115648	MLPH	chr2:237511001-237512000	exon	8.61326	0.0137893	0.603916	0.00670444
ENSG00000234235	LOC105373974	chr2:241563001-241564000	1to5kb	-6.66627	0.0206058	-0.51121	0.0143982
ENSG00000114861	FOXP1	chr3:71213001-71214000	1to5kb	-9.92976	0.047386	0.326025	0.0109978
ENSG00000114861	FOXP1	chr3:71429001-71430000	intron	8.73355	0.0393476	0.326025	0.0109978
ENSG00000144837	PLA1A	chr3:119625001-119626000	exon	14.4444	0.0459522	1.08123	0.000147572
ENSG00000172771	EFCAB12	chr3:129412001-129413000	exon	7.00248	0.0223176	-0.568978	0.0305903
ENSG00000206384	COL6A6	chr3:130649001-130650000	exon	12.208	0.0326533	-2.19382	2.56194e-05
ENSG00000080493	SLC4A4	chr4:71518001-71519000	intron	-6.77973	0.0248746	-0.886318	0.00550465
ENSG00000145536	ADAMTS16	chr5:5310001-5311000	intron	5.14286	0.030594	-0.972981	0.016183
ENSG00000215218	UBE2QL1	chr5:6464001-6465000	intron	8.0891	0.039971	1.32449	2.41173e-05
ENSG00000170571	EMB	chr5:50440001-50441000	intron	-10.6817	0.0472419	-0.590012	0.0322769
ENSG00000175471	MCTP1	chr5:94951001-94952000	intron	5.12613	0.0232304	0.404981	0.00282756
ENSG00000171992	SYNPO	chr5:150598001-150599000	1to5kb	-14.6521	0.0207376	0.321388	0.0289722
ENSG00000113645	WWC1	chr5:168338001-168339000	intron	-5.72802	0.0210417	1.22054	7.98382e-05
ENSG00000113645	WWC1	chr5:168355001-168356000	intron	-7.52854	0.0386348	1.22054	7.98382e-05
ENSG00000184845	DRD1	chr5:175445001-175446000	promoter	9.47293	0.0210913	1.13726	0.0245223
ENSG00000124570	SERPINB6	chr6:2964001-2965000	promoter	8.43962	0.000109866	-0.400797	0.00106051
ENSG00000137274	BPHL	chr6:3127001-3128000	exon	-21.001	0.000571547	-0.397225	0.00478741
ENSG00000112655	PTK7	chr6:43116001-43117000	intron	-17.3529	0.0166658	0.670358	0.000705808
ENSG00000164418	GRIK2	chr6:101961001-101962000	intron	5.04888	0.0260609	0.907668	0.00170886
ENSG00000118690	ARMC2	chr6:108971001-108972000	intron	-10.4689	0.00436889	0.376568	0.0193911
ENSG00000111961	SASH1	chr6:148517001-148518000	intron	5.32175	0.0401204	0.306043	0.0211166
ENSG00000164877	MICALL2	chr7:1429001-1430000	intron	7.36722	0.0119521	0.472653	0.0167047
ENSG00000241644	INMT	chr7:30755001-30756000	exon	-7.90776	0.0381992	0.427571	0.0253825
ENSG00000106628	POLD2	chr7:44120001-44121000	1to5kb	-5.71429	0.00162957	-0.377397	0.00107639
ENSG00000157680	DGKI	chr7:137656001-137657000	5UTR	14.5792	0.0254514	0.708503	0.000203338
ENSG00000147408	CSGALNACT1	chr8:19741001-19742000	intron	-18.0335	0.00780757	0.339239	0.0253429
ENSG00000237807	LINC02984	chr8:53472001-53473000	intron	7.02625	0.0347411	0.732839	0.000597674
ENSG00000104313	EYA1	chr8:71433001-71434000	intron	17.7564	0.00232087	-0.728968	0.046922
ENSG00000178860	MSC	chr8:71845001-71846000	promoter	-14.5756	0.0241214	0.690771	0.00777253
ENSG00000251136	PARAIL	chr8:89698001-89699000	intron	-9.09355	0.0444059	0.298572	0.0363191
ENSG00000215187	CIMIP2B	chr9:35562001-35563000	promoter	7.67971	0.0350068	-1.11506	0.0194713
ENSG00000138835	RGS3	chr9:113593001-113594000	promoter	-7.08652	0.0178084	-0.530898	0.0333517
ENSG00000136848	DAB2IP	chr9:121622001-121623000	intron	-8.41792	0.0112501	0.401866	0.00850998
ENSG00000136848	DAB2IP	chr9:121701001-121702000	exon	13.8009	0.0214315	0.401866	0.00850998
ENSG00000136848	DAB2IP	chr9:121725001-121726000	intron	11.8645	0.0297114	0.401866	0.00850998
ENSG00000136848	DAB2IP	chr9:121741001-121742000	promoter	15.4177	0.028003	0.401866	0.00850998
ENSG00000123243	ITIH5	chr10:7606001-7607000	intron	11.0853	0.0499961	0.423315	0.0220079
ENSG00000148459	PDSS1	chr10:26696001-26697000	promoter	-5.59687	0.0352805	-0.497736	0.0192311
ENSG00000173715	TOP6BL	chr11:66832001-66833000	intron	-6.06811	0.0367613	0.5671	0.0245654
ENSG00000236304	ENSG00000236304	chr11:76655001-76656000	promoter	6.14864	0.045985	1.84986	0.0428426
ENSG00000029153	BMAL2	chr12:27381001-27382000	intron	-5.44725	0.0189215	-0.565874	0.00534841
ENSG00000135503	ACVR1B	chr12:51990001-51991000	intron	-9.1776	0.0438148	0.346059	0.00680867
ENSG00000111199	TRPV4	chr12:109796001-109797000	exon	-7.48536	0.028789	0.933915	0.0384311
ENSG00000184992	BRI3BP	chr12:125020001-125021000	intron	5.17204	0.045398	-0.389142	0.0315504
ENSG00000181234	TMEM132C	chr12:128465001-128466000	intron	-5.56545	0.0473076	-0.347202	0.0288601
ENSG00000276476	LINC00540	chr13:22220001-22221000	intron	-8.74472	0.0470263	-0.737681	0.0400336
ENSG00000088387	DOCK9	chr13:98994001-98995000	intron	-10.694	0.0124557	0.359083	0.0289834
ENSG00000041515	MYO16	chr13:108694001-108695000	intron	-8.97204	0.0323817	0.55246	0.00589536
ENSG00000183032	SLC25A21	chr14:36941001-36942000	intron	9.57167	0.0138675	-0.657094	0.012861
ENSG00000198732	SMOC1	chr14:69980001-69981000	intron	14.5191	0.0162834	0.603069	0.00322886
ENSG00000197555	SIPA1L1	chr14:71476001-71477000	intron	-12.9875	0.0228533	0.448899	0.000145764
ENSG00000133958	UNC79	chr14:93617001-93618000	exon	5.79738	0.0197752	-0.773813	0.0119101
ENSG00000165959	CLMN	chr14:95234001-95235000	intron	15.1919	0.000514228	-0.370431	0.0160708
ENSG00000140577	CRTC3	chr15:90628001-90629000	intron	6.96531	0.00116276	0.347439	0.0063107
ENSG00000188827	SLX4	chr16:3589001-3590000	exon	-10.2593	0.0118965	0.303283	0.0486849
ENSG00000188827	SLX4	chr16:3591001-3592000	exon	-9.07739	0.00643031	0.303283	0.0486849
ENSG00000188322	SBK1	chr16:28317001-28318000	5UTR	5.40015	0.0255948	1.44922	0.0154062
ENSG00000183723	CMTM4	chr16:66685001-66686000	intron	-7.00599	0.0289792	0.414647	0.000237048
ENSG00000167703	SLC43A2	chr17:1605001-1606000	promoter	-10.0073	0.00965522	0.36571	0.0175628
ENSG00000176974	SHMT1	chr17:18332001-18333000	exon	-10.2564	0.0285004	-0.352607	0.00213448
ENSG00000270885	RASL10B	chr17:35730001-35731000	promoter	5.55556	0.0338207	-1.31457	2.57413e-05
ENSG00000109062	NHERF1	chr17:74758001-74759000	1to5kb	-8.42697	0.0439632	-0.380954	0.0232765
ENSG00000129654	FOXJ1	chr17:76146001-76147000	1to5kb	6.72906	0.0225767	1.85061	0.00300757
ENSG00000168675	LDLRAD4	chr18:13303001-13304000	intron	-14.4055	0.0273838	0.562664	0.00120942
ENSG00000176641	RNF152	chr18:61895001-61896000	promoter	-11.6362	0.00218648	0.62296	0.000387106
ENSG00000132016	BRME1	chr19:13893001-13894000	1to5kb	-8.16409	0.0460901	0.725584	0.0134909
ENSG00000130876	SLC7A10	chr19:33211001-33212000	promoter	10.7455	0.00160461	-1.11368	0.0272759
ENSG00000196218	RYR1	chr19:38476001-38477000	intron	-7.53979	0.0093722	0.712552	0.000752872
ENSG00000105486	LIG1	chr19:48123001-48124000	promoter	-7.66202	0.0319096	0.321147	0.0245384
ENSG00000130529	TRPM4	chr19:49199001-49200000	intron	7.58575	0.0181683	0.302907	0.0135843
ENSG00000101280	ANGPT4	chr20:897001-898000	intron	-12.5816	0.0274563	0.54907	0.00641706
ENSG00000101280	ANGPT4	chr20:899001-900000	intron	10.4279	0.00242369	0.54907	0.00641706
ENSG00000185052	SLC24A3	chr20:19688001-19689000	intron	6.33035	0.00704819	0.383275	0.00830679
ENSG00000101335	MYL9	chr20:36543001-36544000	intron	14.6896	0.019283	0.282419	0.0457265
ENSG00000149596	JPH2	chr20:44115001-44116000	exon	-6.69335	0.0464271	1.28943	0.00812879
ENSG00000196839	ADA	chr20:44656001-44657000	1to5kb	-15.1418	0.023148	-0.419215	0.0234943
ENSG00000196562	SULF2	chr20:47667001-47668000	1to5kb	-5.71922	0.014388	0.356553	0.010707
ENSG00000154654	NCAM2	chr21:21175001-21176000	intron	-16.6774	0.0331294	-1.00148	8.30622e-05
ENSG00000075275	CELSR1	chr22:46374001-46375000	promoter	-5.19048	0.0323685	0.854408	0.0153065
ENSG00000075275	CELSR1	chr22:46375001-46376000	promoter	7.84617	0.00747944	0.854408	0.0153065
ENSG00000075275	CELSR1	chr22:46471001-46472000	intron	12.5244	0.02376	0.854408	0.0153065

### Sheet: VL_PRE_Heavier_PRE_Leaner
Ensembl	Symbol	DMR_fullNames	Genomic_Region	meth.diff	DMR_pvalue	log2FoldChange	DE_pvalue
ENSG00000160712	IL6R	chr1:154425001-154426000	1to5kb	-5.88235	0.0280078	0.358549	0.0329444
ENSG00000160712	IL6R	chr1:154453001-154454000	promoter	8.31271	0.0124494	0.358549	0.0329444
ENSG00000158560	DYNC1I1	chr7:96080001-96081000	exon	5.7529	0.0164073	-0.669493	0.0426104
ENSG00000122778	KIAA1549	chr7:138891001-138892000	intron	-11.0173	0.0302617	0.61371	0.0330672
ENSG00000165392	WRN	chr8:31099001-31100000	intron	7.3782	0.0286185	0.397773	0.0166358
ENSG00000290706	FAM238C	chr10:26934001-26935000	promoter	10.0702	0.00336173	0.613601	0.0154662
ENSG00000072609	CHFR	chr12:132848001-132849000	promoter	-11.0634	0.0115085	-0.381668	0.0473079
ENSG00000176463	SLCO3A1	chr15:92104001-92105000	exon	16.5263	0.00218217	-0.391112	0.00752284
ENSG00000101695	RNF125	chr18:32071001-32072000	exon	-5.24954	0.0464712	0.659255	0.0394537
ENSG00000123143	PKN1	chr19:14439001-14440000	promoter	-15.4947	0.0164973	-0.396825	0.000302673
ENSG00000123143	PKN1	chr19:14440001-14441000	promoter	11.8122	0.0334178	-0.396825	0.000302673
ENSG00000123143	PKN1	chr19:14442001-14443000	intron	-6.24749	0.00993339	-0.396825	0.000302673
ENSG00000278129	ZNF8	chr19:58273001-58274000	1to5kb	6.07228	0.0301339	0.951015	0.0484304
ENSG00000128340	RAC2	chr22:37245001-37246000	promoter	-5.73823	0.0452683	0.717848	0.0310022

### Sheet: VL_POST_Heavier_PRE_Heavier
Ensembl	Symbol	DMR_fullNames	Genomic_Region	meth.diff	DMR_pvalue	log2FoldChange	DE_pvalue
ENSG00000116151	MORN1	chr1:2359001-2360000	intron	5.67703	0.0144104	-0.585243	0.0114918
ENSG00000049246	PER3	chr1:7779001-7780000	1to5kb	5.15464	0.0326884	0.553119	0.0156923
ENSG00000171385	KCND3	chr1:111816001-111817000	intron	-6.8822	0.0279915	-0.600108	0.0054482
ENSG00000157064	NMNAT2	chr1:183272001-183273000	intron	8.87897	0.0215058	1.24319	0.0103505
ENSG00000065600	PACC1	chr1:212411001-212412000	promoter	6.51979	0.0226128	0.452349	0.0465716
ENSG00000080493	SLC4A4	chr4:71059001-71060000	1to5kb	-7.16751	0.0121103	-0.450615	0.0460063
ENSG00000168453	HR	chr8:22122001-22123000	promoter	-19.5649	0.0243185	0.87462	0.012122
ENSG00000165512	ZNF22	chr10:44996001-44997000	1to5kb	-16.7188	0.00917166	0.290561	0.00287989
ENSG00000102837	OLFM4	chr13:53029001-53030000	exon	-6.84068	0.0433237	-0.759545	0.0407104
ENSG00000273540	AGBL1	chr15:86615001-86616000	intron	9.08575	0.00667519	0.405899	0.0278685
ENSG00000273540	AGBL1	chr15:86892001-86893000	intron	-16.6026	0.000991221	0.405899	0.0278685
ENSG00000198053	SIRPA	chr20:1928001-1929000	intron	-6.42206	0.023387	-0.441022	0.0153558

### Sheet: VL_POST_Leaner_PRE_Leaner
Ensembl	Symbol	DMR_fullNames	Genomic_Region	meth.diff	DMR_pvalue	log2FoldChange	DE_pvalue
ENSG00000162367	TAL1	chr1:47228001-47229000	1to5kb	-12.6875	0.024229	1.05183	0.00140259
ENSG00000050628	PTGER3	chr1:71027001-71028000	intron	13.4421	0.0426013	1.63626	0.0191971
ENSG00000116396	KCNC4	chr1:110212001-110213000	promoter	-8.05462	0.0331444	0.85015	0.00150282
ENSG00000116396	KCNC4	chr1:110214001-110215000	1to5kb	-10.0475	0.00762995	0.85015	0.00150282
ENSG00000116396	KCNC4	chr1:110240001-110241000	exon	-8.93527	0.0432162	0.85015	0.00150282
ENSG00000197622	CDC42SE1	chr1:151075001-151076000	1to5kb	19.4526	0.0348728	0.264507	0.0233602
ENSG00000288862	ENSG00000288862	chr1:229408001-229409000	intron	7.18249	0.0473836	-1.63208	0.0155725
ENSG00000138101	DTNB	chr2:25582001-25583000	intron	-7.20525	0.0138637	0.434241	0.0350446
ENSG00000116035	VAX2	chr2:70905001-70906000	intron	-8.39233	0.0120219	-0.993362	0.00276895
ENSG00000204634	TBC1D8	chr2:101109001-101110000	promoter	12.7771	0.00363232	0.407416	0.0182796
ENSG00000172985	SH3RF3	chr2:109348001-109349000	intron	-5.44341	0.0163437	0.538619	0.0137082
ENSG00000172985	SH3RF3	chr2:109374001-109375000	intron	22.1634	0.000239088	0.538619	0.0137082
ENSG00000187699	C2orf88	chr2:190034001-190035000	intron	11.8605	0.0142164	0.294323	0.0178691
ENSG00000225953	SATB2-AS1	chr2:199469001-199470000	promoter	-7.82283	0.0242019	-0.864321	0.0286037
ENSG00000064012	CASP8	chr2:201274001-201275000	exon	-7.97042	0.018153	1.33109	4.34163e-05
ENSG00000197603	CPLANE1	chr5:37211001-37212000	1to5kb	5.06396	0.0429969	0.398089	0.0387386
ENSG00000175471	MCTP1	chr5:95069001-95070000	intron	-14.3854	0.0236878	0.853925	0.00055518
ENSG00000112699	GMDS	chr6:1624001-1625000	promoter	-9.148	0.0179622	0.475593	0.0045703
ENSG00000112699	GMDS	chr6:1643001-1644000	intron	-15.8773	0.0222492	0.475593	0.0045703
ENSG00000135299	ANKRD6	chr6:89614001-89615000	1to5kb	-9.05797	9.9414e-05	0.272164	0.0316585
ENSG00000157927	RADIL	chr7:4804001-4805000	promoter	10.8182	0.0132246	0.824561	0.00814375
ENSG00000048052	HDAC9	chr7:18663001-18664000	intron	-10.6915	0.0443635	0.536838	0.0296538
ENSG00000009950	MLXIPL	chr7:73596001-73597000	exon	-9.15453	0.00595557	0.429399	0.0193116
ENSG00000104365	IKBKB	chr8:42297001-42298000	intron	6.85077	0.0310815	0.353638	0.0263769
ENSG00000288586	ENSG00000288586	chr9:35609001-35610000	1to5kb	8.4377	0.0181749	-0.799728	0.0105135
ENSG00000197859	ADAMTSL2	chr9:133565001-133566000	intron	11.4779	0.0174391	-0.561519	0.0409362
ENSG00000177943	MAMDC4	chr9:136851001-136852000	promoter	10.4421	0.0469701	0.792416	0.0142922
ENSG00000232656	IDI2-AS1	chr10:1034001-1035000	1to5kb	9.42507	0.0389365	0.468812	0.0419996
ENSG00000110328	GALNT18	chr11:11332001-11333000	exon	-6.19295	0.0162603	0.512289	0.00993891
ENSG00000110328	GALNT18	chr11:11564001-11565000	intron	-7.68944	0.0371271	0.512289	0.00993891
ENSG00000110328	GALNT18	chr11:11581001-11582000	intron	7.73475	0.0144219	0.512289	0.00993891
ENSG00000166833	NAV2	chr11:20056001-20057000	exon	15.852	0.0405463	0.877483	0.00652996
ENSG00000135362	PRR5L	chr11:36455001-36456000	promoter	5.89341	0.00435984	0.999806	0.0173747
ENSG00000256940	PPP1R14B-AS1	chr11:64245001-64246000	promoter	9.20404	0.0310269	0.823221	0.00848399
ENSG00000110080	ST3GAL4	chr11:126421001-126422000	intron	14.3581	0.0250983	0.401663	0.0390303
ENSG00000081760	AACS	chr12:125092001-125093000	promoter	12.2426	0.00543715	0.340649	0.0362444
ENSG00000120693	SMAD9	chr13:36869001-36870000	intron	-6.59619	9.38648e-05	1.27966	0.00109581
ENSG00000139780	METTL21C	chr13:102692001-102693000	intron	8.47238	0.029464	-0.891224	0.0240351
ENSG00000139970	RTN1	chr14:59741001-59742000	intron	15.1732	0.0234672	0.788737	0.0449617
ENSG00000166501	PRKCB	chr16:24161001-24162000	intron	-5.66453	0.0390381	0.998835	0.0301816
ENSG00000180209	MYL11	chr16:30376001-30377000	promoter	14.9498	0.0155754	-0.386943	0.00364013
ENSG00000186153	WWOX	chr16:78572001-78573000	intron	-10.0688	0.0285841	0.389545	0.0151176
ENSG00000133195	SLC39A11	chr17:73091001-73092000	1to5kb	7.90101	0.0492196	0.442943	0.0113975
ENSG00000129355	CDKN2D	chr19:10572001-10573000	1to5kb	-10.6574	0.00579063	0.279589	0.0375727
ENSG00000105516	DBP	chr19:48632001-48633000	exon	9.9422	0.0203306	0.487874	0.0346139
ENSG00000101098	RIMS4	chr20:44809001-44810000	intron	-14.9199	0.0258923	-0.825269	0.0150731
ENSG00000174407	MIR1-1HG	chr20:62549001-62550000	promoter	6.62559	0.0244664	-0.466605	0.00229471
ENSG00000291050	TEKT4P2	chr21:9124001-9125000	exon	-5.96098	0.0389824	0.440804	0.0131071
ENSG00000198089	SFI1	chr22:31527001-31528000	promoter	-10.3114	0.0391061	0.868827	0.00747105

### Sheet: VL_POST_Heavier_POST_Leaner
Ensembl	Symbol	DMR_fullNames	Genomic_Region	meth.diff	DMR_pvalue	log2FoldChange	DE_pvalue
ENSG00000158008	EXTL1	chr1:26023001-26024000	promoter	11.1713	0.0210952	-0.652545	0.00130253
ENSG00000158008	EXTL1	chr1:26025001-26026000	intron	18.759	0.0124651	-0.652545	0.00130253
ENSG00000196517	SLC6A9	chr1:43997001-43998000	exon	10.8603	0.0277536	-0.897589	0.0359203
ENSG00000163395	IGFN1	chr1:201216001-201217000	exon	-14.0476	0.0355295	-4.46663	5.10654e-06
ENSG00000092978	GPATCH2	chr1:217632001-217633000	promoter	-6.61852	0.0354071	0.519403	0.0239314
ENSG00000162852	CNST	chr1:246625001-246626000	intron	-7.46553	0.0379563	0.265359	0.021414
ENSG00000116035	VAX2	chr2:70905001-70906000	intron	-11.7276	0.0082654	1.16832	0.000617345
ENSG00000172985	SH3RF3	chr2:109374001-109375000	intron	17.9959	0.019792	-0.612543	0.00696588
ENSG00000153107	ANAPC1	chr2:111880001-111881000	promoter	-8.86041	0.024696	0.33342	0.0127136
ENSG00000121988	ZRANB3	chr2:135342001-135343000	intron	6.29371	0.000318226	0.335634	0.0240546
ENSG00000076003	MCM6	chr2:135846001-135847000	exon	-8.39744	0.00246702	0.264581	0.0181779
ENSG00000213160	KLHL23	chr2:169716001-169717000	intron	10.5703	0.0475798	0.34232	0.00722791
ENSG00000178752	ERFE	chr2:238158001-238159000	promoter	7.65794	0.0476626	-1.05206	0.0498916
ENSG00000241316	SUCLG2-DT	chr3:67802001-67803000	intron	16.8897	0.0363466	-0.489455	0.00482392
ENSG00000058866	DGKG	chr3:186216001-186217000	intron	16.9693	0.0373701	-0.483547	0.0228218
ENSG00000138757	G3BP2	chr4:75690001-75691000	intron	-6.66667	0.00161244	0.403152	0.000574726
ENSG00000113273	ARSB	chr5:78827001-78828000	intron	-5.60748	0.00214541	-0.481286	0.0079248
ENSG00000172795	DCP2	chr5:112978001-112979000	intron	6.499	0.0182014	0.36433	0.0284315
ENSG00000171992	SYNPO	chr5:150640001-150641000	promoter	-8.9945	0.00109135	-0.388033	0.00557499
ENSG00000112246	SIM1	chr6:100457001-100458000	intron	-15.6389	0.00923923	-0.551368	0.000484341
ENSG00000112246	SIM1	chr6:100458001-100459000	intron	-22.4546	0.00232388	-0.551368	0.000484341
ENSG00000157927	RADIL	chr7:4803001-4804000	exon	11.2328	0.019179	-1.13014	0.00050771
ENSG00000122547	EEPD1	chr7:36285001-36286000	1to5kb	-8.89629	0.0150629	-0.375417	0.00322013
ENSG00000175600	SUGCT	chr7:40204001-40205000	intron	8.56888	0.0101611	0.296739	0.00537286
ENSG00000185274	GALNT17	chr7:71565001-71566000	intron	9.01709	0.0132967	0.727304	0.0400916
ENSG00000006576	PHTF2	chr7:77873001-77874000	intron	5.19104	0.0223575	0.264873	0.0113628
ENSG00000198898	CAPZA2	chr7:116857001-116858000	1to5kb	7.85532	0.0204563	0.337176	0.0320604
ENSG00000146856	AGBL3	chr7:135059001-135060000	exon	10.4025	0.0103944	0.456171	0.0209308
ENSG00000187840	EIF4EBP1	chr8:38045001-38046000	1to5kb	18.6975	0.0247168	-0.531678	0.000348774
ENSG00000153707	PTPRD	chr9:10583001-10584000	intron	5.53676	0.00503052	1.06296	0.00136049
ENSG00000165138	ANKS6	chr9:98768001-98769000	exon	7.35635	0.0366129	-0.370689	0.0471897
ENSG00000151208	DLG5	chr10:77878001-77879000	intron	6.66667	0.00201849	-0.446307	0.0462443
ENSG00000166016	ABTB2	chr11:34234001-34235000	intron	22.2434	0.00859627	-0.376185	0.0214551
ENSG00000111727	HCFC2	chr12:104099001-104100000	intron	-16.5238	0.0108078	0.270162	0.0225198
ENSG00000134138	MEIS2	chr15:37097001-37098000	promoter	8.13622	0.0047724	-1.80024	0.00595606
ENSG00000167972	ABCA3	chr16:2299001-2300000	exon	-6.28666	0.0347436	-0.368716	0.0106979
ENSG00000166501	PRKCB	chr16:23903001-23904000	intron	-7.17286	0.0394354	-1.17283	0.0133449
ENSG00000129646	QRICH2	chr17:76278001-76279000	exon	5.2032	0.0493344	-1.01491	0.0157785
ENSG00000173818	ENDOV	chr17:80437001-80438000	exon	-6.17595	0.0264024	-0.387668	0.00240562
ENSG00000175711	B3GNTL1	chr17:82985001-82986000	intron	-15.2014	0.0351439	-0.539569	0.00323233
ENSG00000154655	L3MBTL4	chr18:6163001-6164000	intron	7.52933	0.026847	0.968872	0.0140021
ENSG00000134775	FHOD3	chr18:36693001-36694000	exon	-8.12952	0.0275093	-0.339726	0.0365466
ENSG00000186111	PIP5K1C	chr19:3655001-3656000	intron	-20.0752	0.0184862	-0.353749	0.0106638
ENSG00000142347	MYO1F	chr19:8554001-8555000	promoter	-7.47377	0.022494	-1.13226	0.0132373
ENSG00000105559	PLEKHA4	chr19:48860001-48861000	promoter	-6.41869	0.00134545	-0.394079	0.0444886
ENSG00000054793	ATP9A	chr20:51636001-51637000	intron	18.9105	0.0028808	-0.420846	0.00724652
ENSG00000054793	ATP9A	chr20:51720001-51721000	intron	6.87243	0.0205803	-0.420846	0.00724652
ENSG00000054793	ATP9A	chr20:51736001-51737000	1to5kb	10.95	0.0347368	-0.420846	0.00724652
ENSG00000268858	ENSG00000268858	chr20:63866001-63867000	1to5kb	7.10432	0.00101511	-0.606606	0.0330646
ENSG00000141959	PFKL	chr21:44320001-44321000	promoter	-6.73495	0.0429993	-0.799953	0.000381016
ENSG00000160285	LSS	chr21:46212001-46213000	intron	-5.51485	0.00869069	-0.335699	0.00747918
ENSG00000183597	TANGO2	chr22:20062001-20063000	promoter	-5.81002	0.0385897	-0.419218	0.000230443
ENSG00000219438	TAFA5	chr22:48541001-48542000	intron	7.12163	0.012372	-0.731561	0.0310491
ENSG00000219438	TAFA5	chr22:48756001-48757000	intron	11.6927	0.00344837	-0.731561	0.0310491
ENSG00000219438	TAFA5	chr22:48848001-48849000	intron	6.28711	0.0289016	-0.731561	0.0310491
