## Supplementary file 2 for "Exercise Training Improves Skeletal Muscle Insulin Sensitivity and Reprograms the Adipose Transcriptome in Heavier Monozygotic Twins": Sup_file_2__DMR_results.xlsx

### Sheet: ASAT_PRE_Heavier_PRE_Leaner
fullNames

### Sheet: ASAT_POST_Heavier_PRE_Heavier
fullNames

### Sheet: ASAT_POST_Leaner_PRE_Leaner
fullNames

### Sheet: ASAT_POST_Heavier_POST_Leaner
fullNames

### Sheet: VL_PRE_Heavier_PRE_Leaner
fullNames

### Sheet: VL_POST_Heavier_PRE_Heavier
fullNames

### Sheet: VL_POST_Leaner_PRE_Leaner
fullNames

### Sheet: VL_POST_Heavier_POST_Leaner
fullNames
